# Maternal and fetal HLA heterozygosity in preeclampsia: Insights from a large multi-ancestry pregnancy cohort

**DOI:** 10.64898/2026.06.09.26355260

**Authors:** Chang Cao, Matthew Maher, Jie Hu, Brendan J. Keating, Richard M. Burwick, S. Ananth Karumanchi, G. Larry Maxwell, Camille E. Powe, Thomas F. McElrath, David E. Cantonwine, Norma Serrano, Claudia Colmenares, Juan P. Casas, Richa Saxena, Kathryn J. Gray

## Abstract

Preeclampsia (PE) is a leading cause of maternal and neonatal morbidity, with immune dysregulation at the maternal–fetal interface central to its pathogenesis. The highly polymorphic human leukocyte antigen (HLA) region mediates maternal immune tolerance of the semi-allogeneic fetus, yet the contribution of *HLA* diversity to PE risk remains poorly defined. Whether the *HLA* heterozygote advantage observed in other immune disorders is relevant to PE has not been systematically evaluated. Using data from the multi-ancestry TOPMed Boston–Colombia Collaborative for Adverse Pregnancy Outcomes (n = 12,790; 4,770 PE, 8,020 controls; 10,808 maternal, 1,982 fetal, including 1,848 pairs), we evaluated associations between heterozygosity across eight classical *HLA* loci and PE and four sub-phenotypes, adjusting for genetic ancestry. *HLA* heterozygosity was common across most loci (>80%). No individual maternal *HLA* locus was associated with overall PE; however, heterozygosity across class I loci showed a protective effect in preterm PE (OR=0.82, 95%CI:0.69–0.97), with a similar pattern for *HLA-A* heterozygosity (OR=0.78, 95%CI:0.64–0.96). In contrast, fetal heterozygosity at *HLA-DQB1* was nominally associated with increased risk of PE (OR=1.36, 95%CI:1.03–1.79) and preterm PE (OR=1.73, 95%CI:1.13–2.73). No individual maternal or fetal *HLA* alleles were associated with PE. Maternal–fetal mismatch analysis demonstrated locus-specific associations with preterm PE, including increased risk with *HLA-DQA1* mismatch and reduced risk with *HLA-C* mismatch. These findings highlight distinct maternal and fetal immunogenetic contributions to PE risk and underscore the importance of considering *HLA* diversity—rather than individual alleles alone—in studies of PE etiology.
