## Supplementary material for "Maternal and fetal HLA heterozygosity in preeclampsia: Insights from a large multi-ancestry pregnancy cohort": Table S1

### Sheet: Table S1 self_report_genetic
Table S1. Comparison of genetic ancestry vs. self-reported race/ethnicity in the BCC-PREG participants
genetic_ancestry	self_reported_race/ethnicity	n	n_total_per_ancestry	percentage % (self-reported race/ genetic ancestry)
AFR	African	1013	1376	73.6192
AFR	Asian	3	1376	0.218023
AFR	European	5	1376	0.363372
AFR	Hispanic/Latino	39	1376	2.8343
AFR	Mixed	275	1376	19.9855
AFR	Other/Unknown	41	1376	2.97965
AMR	African	433	6832	6.33782
AMR	Asian	1	6832	0.014637
AMR	European	69	6832	1.00995
AMR	Hispanic/Latino	1273	6832	18.6329
AMR	Mixed	4811	6832	70.4186
AMR	Other/Unknown	245	6832	3.58607
EUR	African	3	2008	0.149402
EUR	Asian	4	2008	0.199203
EUR	European	1930	2008	96.1155
EUR	Hispanic/Latino	21	2008	1.04582
EUR	Mixed	8	2008	0.398406
EUR	Other/Unknown	42	2008	2.09163
EAS	Asian	138	151	91.3907
EAS	European	3	154	1.94805
EAS	Hispanic/Latino	1	154	0.649351
EAS	Mixed	1	154	0.649351
EAS	Other/Unknown	8	154	5.19481
MID	African	1	29	3.44828
MID	European	24	29	82.7586
MID	Other/Unknown	4	29	13.7931
SAS	Asian	113	124	91.129
SAS	European	2	124	1.6129
SAS	Mixed	2	124	1.6129
SAS	Other/Unknown	7	124	5.64516
NA	African	53	288	18.4028
NA	Asian	5	288	1.73611
NA	European	61	288	21.1806
NA	Hispanic/Latino	57	288	19.7917
NA	Mixed	85	288	29.5139
NA	Other/Unknown	27	288	9.375
Abbreviations: AFR, African; AMR, Admixed American; EUR, European; EAS, East Asian; SAS, South Asian; MID, Middle Eastern; NA, not consistently classified into one of the known ancestry groups.
