## Supplementary material for "Maternal and fetal HLA heterozygosity in preeclampsia: Insights from a large multi-ancestry pregnancy cohort": Table S3

### Sheet: Table S3 het by ancestry
Table S3. Heterozygosity frequencies across 8 HLA loci by 3 major genetic ancestries in the BCC-PREG study
Ancestry	EUR	AFR	AMR	p_chisq	p_FDR
sample size (n)	2008	1276	6832
HLA-A	0.856502	0.933866	0.911739	3.93725e-16	1.04993e-15
HLA-B	0.939122	0.95088	0.960083	0.000298053	0.000476884
HLA-C	0.906375	0.907703	0.919789	0.0876545	0.116873
HLA-DPA1	0.315239	0.715843	0.493706	4.45664e-115	3.56532e-114
HLA-DPB1	0.757863	0.839064	0.844946	6.78606e-19	2.71442e-18
HLA-DQA1	0.814741	0.804506	0.809133	0.746169	0.852765
HLA-DQB1	0.844622	0.838663	0.842945	0.892163	0.892163
HLA-DRB1	0.911809	0.936773	0.939839	4.66276e-05	9.32552e-05
p values were calculated using chi-square tests comparing heterozygosity frequencies between three genetic ancestries at each HLA locus.
FDR–adjusted p values were computed using the Benjamini–Hochberg method across eight loci.
