## Supplementary material for "Maternal and fetal HLA heterozygosity in preeclampsia: Insights from a large multi-ancestry pregnancy cohort": Table S2

### Sheet: Table S2 het in US v Colombia
Table S2. Heterozygosity frequencies across 8 HLA loci in US vs. Colombian participants in the BCC-PREG study
Sub-cohort	US	Colombia	p_chisq	p_FDR
sample size (n)	3631	7177
HLA-A	0.884	0.913	1.44e-05	3.85016e-05
HLA-B	0.952	0.958	0.00501	0.00801399
HLA-C	0.918	0.92	0.0155	0.0206026
HLA-DPA1	0.425	0.521	3.08e-18	2.46684e-17
HLA-DPB1	0.801	0.843	1.41e-11	5.6569e-11
HLA-DQA1	0.809	0.807	0.4	0.457151
HLA-DQB1	0.848	0.842	0.711	0.711152
HLA-DRB1	0.927	0.94	9.17e-05	0.000183382
p values were calculated using chi-square tests comparing heterozygosity frequencies between US and Colombian participants at each HLA locus.
FDR–adjusted p values were computed using the Benjamini–Hochberg method across eight loci.
