## Supplementary material for "Maternal and fetal HLA heterozygosity in preeclampsia: Insights from a large multi-ancestry pregnancy cohort": Table S4

### Sheet: Table S4 preterm_us v colombia
Table S4. Associations of maternal HLA heterozygosity with risk of preterm preeclampsia in US and Colombian sub-cohorts
Sub_cohort	Locus	Odds ratio	Lower 95%CI	Upper 95%CI	p_value	p_FDR	n_cases	n_controls
US	HLA-A	0.827958	0.573943	1.22724	0.32879	0.807396	268	3036
US	HLA-B	0.756844	0.465575	1.30364	0.286134	0.807396	268	3036
US	HLA-C	1.18257	0.764456	1.92048	0.473446	0.807396	268	3036
US	HLA-DPA1	0.923573	0.70303	1.20923	0.565177	0.807396	268	3036
US	HLA-DPB1	0.993011	0.72981	1.37197	0.965198	0.965198	268	3036
US	HLA-DQA1	0.947159	0.692839	1.31683	0.739879	0.924848	268	3036
US	HLA-DQB1	0.881069	0.635091	1.24675	0.460861	0.807396	268	3036
US	HLA-DRB1	0.869866	0.568848	1.38856	0.538567	0.807396	268	3036
US	Full-Class1	0.970184	0.710963	1.3456	0.852181	0.946868	268	3036
US	Full-Class2	0.920052	0.689835	1.21722	0.564684	0.807396	268	3036
colombia	HLA-A	0.761064	0.596987	0.977534	0.0298268	0.149134	964	3982
colombia	HLA-B	0.943046	0.660083	1.37635	0.753851	0.91662	964	3982
colombia	HLA-C	0.79774	0.617184	1.04057	0.0895771	0.29859	964	3982
colombia	HLA-DPA1	0.995101	0.856001	1.15689	0.949031	0.949031	964	3982
colombia	HLA-DPB1	1.02285	0.839291	1.25279	0.824958	0.91662	964	3982
colombia	HLA-DQA1	0.884764	0.739013	1.06279	0.186339	0.465847	964	3982
colombia	HLA-DQB1	1.0771	0.879224	1.32697	0.479051	0.91662	964	3982
colombia	HLA-DRB1	0.962529	0.71466	1.31558	0.805889	0.91662	964	3982
colombia	Full-Class1	0.78556	0.648895	0.954568	0.0141915	0.141915	964	3982
colombia	Full-Class2	1.03655	0.888954	1.20746	0.645786	0.91662	964	3982
Models were adjusted for maternal age and study
p_FDR values were calculated using the Benjamini–Hochberg procedure to account for multiple testing across the 10 HLA heterozygosity variables
