## Supplementary material for "Maternal and fetal HLA heterozygosity in preeclampsia: Insights from a large multi-ancestry pregnancy cohort": Table 5S

### Sheet: Table S5 preterm_ancestry
Table S5. Associations of maternal HLA heterozygosity with risk of preterm preeclampsia by 3 major genetic ancesteries in the BCC-PREG study
Ancestry	Locus	Odds ratio	Lower_CI	Upper_CI	p_value	p_FDR	n_cases	n_controls
EUR	HLA-A	0.699964	0.436267	1.15918	0.150944	0.374735	137	1719
EUR	HLA-B	0.753865	0.391033	1.58375	0.424731	0.471923	137	1719
EUR	HLA-C	1.48472	0.774139	3.15745	0.265862	0.374735	137	1719
EUR	HLA-DPA1	0.876152	0.580944	1.30099	0.519352	0.519352	137	1719
EUR	HLA-DPB1	0.732865	0.483113	1.13026	0.150581	0.374735	137	1719
EUR	HLA-DQA1	0.78942	0.510311	1.25084	0.299788	0.374735	137	1719
EUR	HLA-DQB1	0.74767	0.472504	1.21769	0.226987	0.374735	137	1719
EUR	HLA-DRB1	0.558387	0.323847	1.00875	0.043354	0.374735	137	1719
EUR	Full-Class1	0.76988	0.505868	1.19434	0.23147	0.374735	137	1719
EUR	Full-Class2	0.768807	0.48039	1.19477	0.256421	0.374735	137	1719
AMR	HLA-A	0.799301	0.623968	1.03242	0.0808923	0.442456	895	3989
AMR	HLA-B	1.02689	0.696015	1.55839	0.897009	0.909288	895	3989
AMR	HLA-C	0.867059	0.660922	1.14999	0.312119	0.827832	895	3989
AMR	HLA-DPA1	1.00891	0.866048	1.17527	0.909288	0.909288	895	3989
AMR	HLA-DPB1	0.982185	0.799986	1.21244	0.865343	0.909288	895	3989
AMR	HLA-DQA1	0.943195	0.781262	1.14319	0.546826	0.909288	895	3989
AMR	HLA-DQB1	1.11275	0.899817	1.38496	0.331133	0.827832	895	3989
AMR	HLA-DRB1	0.958978	0.703348	1.32919	0.796069	0.909288	895	3989
AMR	Full-Class1	0.839781	0.688367	1.02903	0.0884913	0.442456	895	3989
AMR	Full-Class2	1.05819	0.902401	1.23945	0.484652	0.909288	895	3989
AFR	HLA-A	0.761214	0.400747	1.53483	0.422308	0.836392	162	818
AFR	HLA-B	0.468709	0.23488	0.980306	0.0361883	0.29325	162	818
AFR	HLA-C	0.575491	0.325541	1.0562	0.0642871	0.29325	162	818
AFR	HLA-DPA1	0.899557	0.614886	1.32827	0.589429	0.836392	162	818
AFR	HLA-DPB1	1.0645	0.665393	1.75392	0.799745	0.836392	162	818
AFR	HLA-DQA1	0.786434	0.51741	1.21444	0.268579	0.671448	162	818
AFR	HLA-DQB1	1.05207	0.658364	1.73112	0.836392	0.836392	162	818
AFR	HLA-DRB1	1.2387	0.612456	2.78416	0.575193	0.836392	162	818
AFR	Full-Class1	0.668308	0.424137	1.07354	0.087975	0.29325	162	818
AFR	Full-Class2	0.928258	0.647652	1.32702	0.683735	0.836392	162	818
Models were adjusted for maternal age and study
p_FDR values were calculated using the Benjamini–Hochberg procedure to account for multiple testing across the 10 HLA heterozygosity variables
