## Supplementary material for "Maternal and fetal HLA heterozygosity in preeclampsia: Insights from a large multi-ancestry pregnancy cohort": Table S7

### Sheet: Table S7 fet_het_all_outcomes
Table S7. Associations of fetal HLA heterozygosity with risk of PE and PE subtypes in the BCC-PREG study
Outcome	Locus	Odds ratio	Lower_CI	Upper_CI	p_value	p_FDR	N_total	N_cases	N_controls
PE	HLA-A	1.26957	0.90843	1.77612	0.162105	0.768477	1980	980	1000
PE	HLA-B	0.913209	0.556521	1.49005	0.716602	0.768477	1969	974	995
PE	HLA-C	0.951092	0.679829	1.32731	0.768477	0.768477	1981	980	1001
PE	HLA-DPA1	1.08788	0.892051	1.32652	0.405319	0.768477	1981	980	1001
PE	HLA-DPB1	1.06175	0.814026	1.38398	0.657951	0.768477	1976	979	997
PE	HLA-DQA1	1.12335	0.876665	1.43892	0.357436	0.768477	1981	980	1001
PE	HLA-DQB1	1.3608	1.03312	1.79388	0.0284052	0.284052	1981	980	1001
PE	HLA-DRB1	1.15291	0.732903	1.81591	0.537433	0.768477	1976	976	1000
PE	Full-Class1	1.05622	0.821831	1.35672	0.66872	0.768477	1968	974	994
PE	Full-Class2	1.10778	0.908874	1.35055	0.310783	0.768477	1971	975	996
PretermPE	HLA-A	1.73181	1.02156	3.10024	0.0410919	0.20546	1279	279	1000
PretermPE	HLA-B	0.720875	0.380127	1.43438	0.339687	0.679374	1273	278	995
PretermPE	HLA-C	0.909052	0.571992	1.48337	0.695484	0.869355	1280	279	1001
PretermPE	HLA-DPA1	0.982375	0.73468	1.31379	0.904469	0.904469	1280	279	1001
PretermPE	HLA-DPB1	0.972819	0.674077	1.42313	0.885008	0.904469	1276	279	997
PretermPE	HLA-DQA1	1.30981	0.903228	1.93359	0.157011	0.39399	1280	279	1001
PretermPE	HLA-DQB1	1.72688	1.12566	2.733	0.0116348	0.116348	1280	279	1001
PretermPE	HLA-DRB1	1.70716	0.823752	4.01029	0.157596	0.39399	1278	278	1000
PretermPE	Full-Class1	1.1044	0.767263	1.61386	0.597962	0.854232	1272	278	994
PretermPE	Full-Class2	1.09153	0.812808	1.46235	0.559018	0.854232	1274	278	996
EOPE	HLA-A	1.70772	0.697991	5.15665	0.258142	0.5955	1076	76	1000
EOPE	HLA-B	1.43418	0.394805	9.27632	0.622963	0.692181	1071	76	995
EOPE	HLA-C	1.41424	0.574082	4.31595	0.4764	0.5955	1077	76	1001
EOPE	HLA-DPA1	0.813929	0.473109	1.39095	0.451804	0.5955	1077	76	1001
EOPE	HLA-DPB1	0.773283	0.427038	1.46305	0.417919	0.5955	1073	76	997
EOPE	HLA-DQA1	1.71598	0.847508	3.87476	0.139159	0.5955	1077	76	1001
EOPE	HLA-DQB1	1.82278	0.842049	4.57707	0.134083	0.5955	1077	76	1001
EOPE	HLA-DRB1	2.37029	0.665898	15.236	0.205374	0.5955	1076	76	1000
EOPE	Full-Class1	1.44185	0.725153	3.15144	0.309207	0.5955	1070	76	994
EOPE	Full-Class2	0.968158	0.548462	1.67317	0.908954	0.908954	1072	76	996
LOPE	HLA-A	1.23456	0.872521	1.74995	0.234105	0.785369	1897	897	1000
LOPE	HLA-B	0.857793	0.515446	1.42048	0.551221	0.785369	1886	891	995
LOPE	HLA-C	0.899035	0.636595	1.26703	0.543511	0.785369	1898	897	1001
LOPE	HLA-DPA1	1.10096	0.895807	1.35291	0.360438	0.785369	1898	897	1001
LOPE	HLA-DPB1	1.07114	0.810795	1.415	0.628295	0.785369	1893	896	997
LOPE	HLA-DQA1	1.10262	0.854104	1.42337	0.453141	0.785369	1898	897	1001
LOPE	HLA-DQB1	1.28966	0.970875	1.71497	0.0791065	0.785369	1898	897	1001
LOPE	HLA-DRB1	1.07321	0.673436	1.71371	0.766083	0.851203	1893	893	1000
LOPE	Full-Class1	1.01902	0.786557	1.31974	0.886434	0.886434	1885	891	994
LOPE	Full-Class2	1.11866	0.911343	1.3734	0.283608	0.785369	1888	892	996
HELLP	HLA-A	1.08011	0.698929	1.44439	1	1	1015	15	1000
HELLP	HLA-B	0.962209	0.608389	1.59302	1	1	1010	15	995
HELLP	HLA-C	1.01469	0.698882	1.37279	0.418365	1	1016	15	1001
HELLP	HLA-DPA1	1.03354	0.803698	1.23291	1	1	1016	15	1001
HELLP	HLA-DPB1	1.09056	0.78496	1.35801	0.302304	1	1012	15	997
HELLP	HLA-DQA1	0.993728	0.766328	1.25303	0.5932	1	1016	15	1001
HELLP	HLA-DQB1	1.00671	0.74403	1.27668	1	1	1016	15	1001
HELLP	HLA-DRB1	0.990448	0.653336	1.53686	1	1	1015	15	1000
HELLP	Full-Class1	1.0403	0.814418	1.28125	0.118593	1	1009	15	994
HELLP	Full-Class2	1.0436	0.816258	1.26799	1	1	1011	15	996
Models were adjusted for maternal age, study, fetal sex, genetic ancestery (10PCs)
p_FDR values were calculated using the Benjamini–Hochberg procedure to account for multiple testing across the 10 HLA heterozygosity variables within each PE outcome
