## Supplementary material for "Maternal and fetal HLA heterozygosity in preeclampsia: Insights from a large multi-ancestry pregnancy cohort": Table S6

### Sheet: Table S6 mat_het_all_outcomes
Table S6. Associations of maternal HLA heterozygosity with risk of PE and PE subtypes in the BCC-PREG study
Outcome	Locus	Odds ratio	Lower_CI	Upper_CI	p_value	p_FDR	N_total	N_cases	N_controls
PE	HLA-A	0.942783	0.813539	1.09374	0.435735	0.83355	10806	3789	7017
PE	HLA-B	0.90677	0.738883	1.11504	0.352095	0.83355	10711	3756	6955
PE	HLA-C	0.903711	0.776063	1.05342	0.194893	0.83355	10807	3789	7018
PE	HLA-DPA1	0.97951	0.897292	1.0692	0.643338	0.83355	10806	3789	7017
PE	HLA-DPB1	1.03915	0.9267	1.16595	0.511744	0.83355	10774	3776	6998
PE	HLA-DQA1	0.971324	0.8728	1.08142	0.594781	0.83355	10807	3789	7018
PE	HLA-DQB1	0.987612	0.879579	1.10953	0.83338	0.83355	10807	3789	7018
PE	HLA-DRB1	0.973719	0.819815	1.15848	0.762798	0.83355	10789	3782	7007
PE	Full-Class1	0.902411	0.805756	1.01109	0.0766762	0.766762	10710	3756	6954
PE	Full-Class2	1.00959	0.923555	1.10348	0.83355	0.83355	10755	3769	6986
Preterm PE	HLA-A	0.78006	0.635279	0.963294	0.0213675	0.106837	8248	1231	7017
Preterm PE	HLA-B	0.866117	0.64477	1.18077	0.356604	0.713207	8180	1225	6955
Preterm PE	HLA-C	0.874197	0.699794	1.10046	0.248745	0.693082	8249	1231	7018
Preterm PE	HLA-DPA1	0.969546	0.849859	1.10598	0.645263	0.758619	8248	1231	7017
Preterm PE	HLA-DPB1	0.965213	0.816183	1.14553	0.682757	0.758619	8225	1227	6998
Preterm PE	HLA-DQA1	0.915718	0.782881	1.07404	0.277233	0.693082	8249	1231	7018
Preterm PE	HLA-DQB1	1.03879	0.872155	1.24252	0.67249	0.758619	8249	1231	7018
Preterm PE	HLA-DRB1	0.924144	0.720805	1.19742	0.544514	0.758619	8236	1229	7007
Preterm PE	Full-Class1	0.817134	0.693633	0.965477	0.017885	0.106837	8179	1225	6954
Preterm PE	Full-Class2	1.00323	0.876491	1.14724	0.962494	0.962494	8211	1225	6986
EOPE	HLA-A	0.831696	0.607866	1.15984	0.270773	0.879993	7496	479	7017
EOPE	HLA-B	0.944969	0.601101	1.56141	0.816542	0.907269	7433	478	6955
EOPE	HLA-C	0.931301	0.6617	1.34438	0.695317	0.907269	7497	479	7018
EOPE	HLA-DPA1	0.946704	0.773279	1.15838	0.594942	0.907269	7496	479	7017
EOPE	HLA-DPB1	1.03253	0.797382	1.35263	0.811603	0.907269	7476	478	6998
EOPE	HLA-DQA1	0.891464	0.703994	1.13812	0.351997	0.879993	7497	479	7018
EOPE	HLA-DQB1	1.18068	0.897869	1.57523	0.239011	0.879993	7497	479	7018
EOPE	HLA-DRB1	0.983547	0.670023	1.49609	0.935386	0.935386	7486	479	7007
EOPE	Full-Class1	0.878137	0.68246	1.14144	0.326326	0.879993	7432	478	6954
EOPE	Full-Class2	1.03739	0.843617	1.27229	0.726296	0.907269	7464	478	6986
LOPE	HLA-A	0.98969	0.83983	1.16868	0.902153	0.958979	9909	2892	7017
LOPE	HLA-B	0.970606	0.771896	1.22538	0.800289	0.958979	9819	2864	6955
LOPE	HLA-C	0.921642	0.778834	1.09274	0.346066	0.958979	9910	2892	7018
LOPE	HLA-DPA1	0.997476	0.905881	1.09828	0.958979	0.958979	9909	2892	7017
LOPE	HLA-DPB1	1.06816	0.941001	1.21379	0.308828	0.958979	9880	2882	6998
LOPE	HLA-DQA1	0.995083	0.88431	1.12059	0.934967	0.958979	9910	2892	7018
LOPE	HLA-DQB1	0.983306	0.866168	1.11735	0.795578	0.958979	9910	2892	7018
LOPE	HLA-DRB1	0.993846	0.821272	1.20629	0.949794	0.958979	9893	2886	7007
LOPE	Full-Class1	0.926414	0.817314	1.05096	0.234286	0.958979	9818	2864	6954
LOPE	Full-Class2	1.01704	0.922388	1.12116	0.734322	0.958979	9862	2876	6986
HELLP	HLA-A	0.953041	0.676178	1.37151	0.790235	0.889432	7527	510	7017
HELLP	HLA-B	0.936642	0.582936	1.57963	0.797332	0.889432	7464	509	6955
HELLP	HLA-C	1.17303	0.796821	1.77972	0.428334	0.889432	7528	510	7018
HELLP	HLA-DPA1	0.98508	0.796661	1.21747	0.889432	0.889432	7527	510	7017
HELLP	HLA-DPB1	1.08666	0.821115	1.4564	0.566757	0.889432	7506	508	6998
HELLP	HLA-DQA1	1.08209	0.834369	1.41726	0.556825	0.889432	7528	510	7018
HELLP	HLA-DQB1	1.1853	0.890582	1.5994	0.248071	0.889432	7528	510	7018
HELLP	HLA-DRB1	1.05551	0.6944	1.66931	0.807518	0.889432	7517	510	7007
HELLP	Full-Class1	0.947938	0.723103	1.25571	0.704874	0.889432	7463	509	6954
HELLP	Full-Class2	1.12974	0.909293	1.40048	0.269437	0.889432	7494	508	6986
Models were adjusted for maternal age, study, genetic ancestery (10PCs)
p_FDR values were calculated using the Benjamini–Hochberg procedure to account for multiple testing across the 10 HLA heterozygosity variables within each PE outcome
