## Supplementary material for "Maternal and fetal HLA heterozygosity in preeclampsia: Insights from a large multi-ancestry pregnancy cohort": Table S9

### Sheet: Table S9 fet_allele_all
Table S9. Associations of fetal HLA alleles with preeclampsia risk
allele	outcome	OR	Lower_CI	Upper_CI	p	p_FDR	carriers_case	carriers_ctrl	copies_case	copies_ctrl
HLA_DQB1*06:09	Preterm PE	2.78554	1.22771	6.32012	0.0142548	0.725137	11	22	11	22
HLA_A*29:02	Preterm PE	1.72671	1.08774	2.74102	0.0205188	0.725137	31	71	32	71
HLA_DQB1*06:03	Preterm PE	1.68678	1.07637	2.64335	0.022543	0.725137	33	89	33	90
HLA_B*35:03	Preterm PE	2.34948	1.12375	4.9122	0.0232044	0.725137	14	19	14	21
HLA_C*16:01	Preterm PE	1.49941	1.01125	2.22322	0.0438321	0.827326	39	98	43	99
HLA_A*34:02	Preterm PE	2.28455	0.985495	5.29601	0.0541121	0.827326	11	14	11	14
HLA_A*24:02	Preterm PE	0.745982	0.550102	1.01161	0.0593341	0.827326	61	278	67	301
HLA_A*11:01	Preterm PE	1.5379	0.962677	2.45684	0.0717257	0.827326	29	76	30	77
HLA_DRB1*01:02	Preterm PE	0.571213	0.307461	1.06122	0.0763994	0.827326	14	67	14	68
HLA_DQA1*01:03	Preterm PE	1.43419	0.955437	2.15284	0.0818539	0.827326	40	114	40	119
HLA_DRB1*13:01	Preterm PE	1.43241	0.932942	2.19928	0.100444	0.827326	35	102	35	103
HLA_DRB1*04:02	Preterm PE	2.05759	0.861855	4.91229	0.104131	0.827326	9	21	9	21
HLA_DRB1*10:01	Preterm PE	0.463461	0.180275	1.19149	0.110419	0.827326	5	42	5	43
HLA_B*42:01	Preterm PE	1.91281	0.85762	4.26628	0.113032	0.827326	11	21	11	21
HLA_DRB1*04:07	Preterm PE	0.658899	0.389674	1.11413	0.119537	0.827326	20	93	20	96
HLA_B*51:01	Preterm PE	1.39009	0.913589	2.11514	0.124049	0.827326	33	91	35	94
HLA_DQB1*03:01	Preterm PE	0.824377	0.63953	1.06265	0.135988	0.827326	85	363	93	412
HLA_A*25:01	Preterm PE	1.93697	0.806072	4.65447	0.139399	0.827326	9	16	9	17
HLA_DRB1*13:02	Preterm PE	1.39863	0.895961	2.1833	0.139808	0.827326	29	85	30	88
HLA_C*02:02	Preterm PE	1.38825	0.866954	2.22299	0.172049	0.827326	29	72	29	74
HLA_A*02:01	Preterm PE	0.819822	0.613698	1.09518	0.178738	0.827326	65	286	70	317
HLA_DRB1*15:03	Preterm PE	0.681606	0.389253	1.19353	0.17991	0.827326	18	71	18	74
HLA_DPB1*17:01	Preterm PE	0.697967	0.399252	1.22018	0.207041	0.827326	16	72	16	77
HLA_DPB1*11:01	Preterm PE	0.606127	0.276106	1.33061	0.212031	0.827326	7	45	8	45
HLA_B*57:01	Preterm PE	1.60774	0.75998	3.40119	0.214214	0.827326	11	35	11	35
HLA_DPB1*03:01	Preterm PE	1.27801	0.866611	1.8847	0.215841	0.827326	41	124	42	129
HLA_DQB1*06:01	Preterm PE	0.563204	0.226199	1.4023	0.217377	0.827326	6	34	6	37
HLA_DRB1*09:01	Preterm PE	0.65391	0.331219	1.29098	0.220937	0.827326	12	51	12	51
HLA_DPB1*01:01	Preterm PE	1.21449	0.889517	1.6582	0.221289	0.827326	63	196	75	214
HLA_DQB1*06:04	Preterm PE	1.44883	0.782664	2.68202	0.23798	0.827326	16	48	16	48
HLA_DPA1*03:03	Preterm PE	1.32853	0.81337	2.16998	0.256457	0.827326	28	67	28	71
HLA_C*06:02	Preterm PE	0.771424	0.488158	1.21906	0.266321	0.827326	27	128	27	132
HLA_DRB1*14:01	Preterm PE	1.48559	0.739103	2.986	0.266466	0.827326	13	34	13	34
HLA_DRB1*07:01	Preterm PE	1.19498	0.871478	1.63856	0.268761	0.827326	62	201	65	210
HLA_DRB1*14:02	Preterm PE	0.708067	0.381631	1.31373	0.273644	0.827326	13	61	13	64
HLA_DRB1*01:01	Preterm PE	1.30288	0.811051	2.09294	0.273945	0.827326	30	83	30	85
HLA_B*35:01	Preterm PE	1.28619	0.816913	2.02504	0.27713	0.827326	29	83	29	86
HLA_B*53:01	Preterm PE	1.29151	0.813825	2.04957	0.277622	0.827326	28	72	30	74
HLA_DQB1*05:01	Preterm PE	0.849385	0.62363	1.15686	0.300388	0.827326	61	227	63	246
HLA_DPB1*02:01	Preterm PE	1.17216	0.867068	1.58459	0.301752	0.827326	70	245	75	259
HLA_C*08:02	Preterm PE	0.775109	0.475204	1.26429	0.307469	0.827326	24	97	24	97
HLA_DPB1*05:01	Preterm PE	1.55927	0.65914	3.68862	0.311929	0.827326	9	37	9	39
HLA_DPB1*04:01	Preterm PE	0.884071	0.695674	1.12349	0.313585	0.827326	113	443	134	519
HLA_DQA1*05:01	Preterm PE	0.887312	0.703204	1.11962	0.313607	0.827326	112	434	126	499
HLA_DRB1*16:02	Preterm PE	0.714063	0.366177	1.39246	0.322964	0.827326	9	52	11	54
HLA_DPB1*02:02	Preterm PE	1.52561	0.660029	3.52635	0.323104	0.827326	8	21	8	22
HLA_B*27:05	Preterm PE	1.42655	0.699845	2.90786	0.328198	0.827326	13	35	13	35
HLA_A*03:01	Preterm PE	1.18148	0.837696	1.66634	0.341835	0.827326	57	166	57	176
HLA_DQB1*05:02	Preterm PE	1.34849	0.723902	2.51197	0.346188	0.827326	15	39	15	41
HLA_A*68:02	Preterm PE	0.767526	0.441925	1.33303	0.347524	0.827326	18	65	18	68
HLA_DPA1*02:02	Preterm PE	1.19209	0.825252	1.72201	0.349056	0.827326	45	147	50	156
HLA_DRB1*08:04	Preterm PE	1.39797	0.683316	2.86004	0.358973	0.827326	13	31	13	31
HLA_DQB1*06:02	Preterm PE	0.856908	0.611829	1.20016	0.368941	0.827326	53	198	55	210
HLA_DRB1*11:01	Preterm PE	1.2197	0.788892	1.88576	0.371667	0.827326	33	103	33	106
HLA_DRB1*12:01	Preterm PE	0.663212	0.268662	1.63719	0.373077	0.827326	6	36	6	36
HLA_A*26:01	Preterm PE	0.731276	0.366936	1.45738	0.37373	0.827326	11	55	11	55
HLA_DQA1*02:01	Preterm PE	1.15016	0.843116	1.56901	0.377261	0.827326	63	207	66	218
HLA_DRB1*04:01	Preterm PE	0.738692	0.370844	1.47142	0.388983	0.834933	12	58	12	63
HLA_B*40:01	Preterm PE	0.685356	0.282597	1.66213	0.403221	0.834933	7	44	7	45
HLA_C*04:01	Preterm PE	1.11484	0.860665	1.44408	0.410255	0.834933	85	271	96	300
HLA_B*44:03	Preterm PE	1.181	0.791669	1.76181	0.414939	0.834933	38	119	40	120
HLA_DPB1*10:01	Preterm PE	1.31826	0.65237	2.66382	0.441377	0.834933	12	36	12	36
HLA_B*58:01	Preterm PE	0.753017	0.365626	1.55086	0.44156	0.834933	10	44	10	45
HLA_A*02:05	Preterm PE	0.676632	0.248595	1.84168	0.44449	0.834933	5	28	5	29
HLA_DRB1*08:02	Preterm PE	0.75118	0.359088	1.5714	0.447388	0.834933	10	40	10	41
HLA_DQA1*03:01	Preterm PE	0.907186	0.702362	1.17174	0.45562	0.834933	97	370	109	415
HLA_DRB1*03:01	Preterm PE	1.14877	0.794793	1.66041	0.460537	0.834933	47	149	49	153
HLA_C*03:04	Preterm PE	0.866229	0.589221	1.27347	0.465132	0.834933	35	145	37	152
HLA_DQA1*01:01	Preterm PE	0.895021	0.663999	1.20642	0.466564	0.834933	66	243	69	263
HLA_DPB1*04:02	Preterm PE	0.907445	0.69826	1.1793	0.467563	0.834933	93	336	101	376
HLA_DPA1*01:03	Preterm PE	0.925836	0.747258	1.14709	0.480918	0.844917	226	853	347	1288
HLA_A*33:01	Preterm PE	0.733589	0.303548	1.77287	0.491364	0.844917	7	29	7	29
HLA_B*35:43	Preterm PE	0.794788	0.41189	1.53363	0.493432	0.844917	13	52	13	52
HLA_C*01:02	Preterm PE	0.865214	0.563216	1.32914	0.508627	0.8514	30	117	31	123
HLA_A*33:03	Preterm PE	0.798552	0.408399	1.56143	0.51084	0.8514	13	47	13	49
HLA_B*14:02	Preterm PE	0.831671	0.474009	1.45921	0.520499	0.856084	18	71	18	71
HLA_DQA1*04:01	Preterm PE	1.12535	0.777524	1.62877	0.531301	0.862501	43	125	46	130
HLA_C*03:03	Preterm PE	1.2318	0.633345	2.39575	0.539043	0.863851	14	44	14	44
HLA_B*44:02	Preterm PE	0.851547	0.498357	1.45505	0.556584	0.870903	17	89	18	93
HLA_C*17:01	Preterm PE	1.19206	0.656742	2.16371	0.563536	0.870903	17	50	17	51
HLA_DQB1*02:01	Preterm PE	1.07558	0.836451	1.38307	0.570084	0.870903	104	335	113	370
HLA_A*31:01	Preterm PE	1.19307	0.647491	2.19836	0.571312	0.870903	16	49	16	49
HLA_A*30:02	Preterm PE	1.17112	0.662779	2.06936	0.586536	0.874049	18	55	18	56
HLA_DQB1*03:03	Preterm PE	1.15806	0.678977	1.97517	0.590095	0.874049	21	68	21	71
HLA_DQA1*01:02	Preterm PE	1.07359	0.824964	1.39715	0.597267	0.874049	94	309	101	345
HLA_C*07:01	Preterm PE	1.08802	0.792853	1.49308	0.601346	0.874049	57	203	62	217
HLA_DRB1*11:02	Preterm PE	1.21992	0.563978	2.63874	0.613564	0.881558	10	28	10	28
HLA_B*15:10	Preterm PE	1.18185	0.567317	2.46204	0.655454	0.92413	12	30	12	30
HLA_DPB1*14:01	Preterm PE	0.898712	0.560123	1.44198	0.657981	0.92413	27	95	27	98
HLA_C*14:02	Preterm PE	1.20323	0.518364	2.79295	0.666744	0.926034	8	27	8	27
HLA_C*07:02	Preterm PE	0.931184	0.667414	1.2992	0.674779	0.926895	52	182	53	196
HLA_DRB1*03:02	Preterm PE	1.12	0.591162	2.12191	0.728135	0.984902	14	37	14	39
HLA_B*18:01	Preterm PE	1.08728	0.672264	1.7585	0.733003	0.984902	26	85	26	87
HLA_B*52:01	Preterm PE	0.883451	0.421898	1.84994	0.742436	0.984902	10	44	10	44
HLA_C*05:01	Preterm PE	0.932537	0.596082	1.4589	0.75968	0.984902	26	116	27	120
HLA_A*74:01	Preterm PE	0.905987	0.467657	1.75516	0.769807	0.984902	12	35	12	38
HLA_DRB1*15:01	Preterm PE	0.939102	0.61235	1.44021	0.773356	0.984902	31	117	31	125
HLA_DRB1*13:03	Preterm PE	0.894066	0.414758	1.92728	0.775077	0.984902	9	32	9	32
HLA_C*12:03	Preterm PE	1.0702	0.649552	1.76325	0.790002	0.984902	22	77	23	79
HLA_B*35:12	Preterm PE	1.1257	0.459045	2.76049	0.795857	0.984902	6	23	7	23
HLA_B*07:02	Preterm PE	0.94902	0.627062	1.43628	0.804527	0.984902	34	124	34	129
HLA_B*08:01	Preterm PE	1.06017	0.662395	1.6968	0.80763	0.984902	24	96	27	98
HLA_C*03:05	Preterm PE	0.910069	0.419395	1.97481	0.81156	0.984902	9	33	9	33
HLA_DQB1*03:02	Preterm PE	0.968346	0.720497	1.30146	0.83114	0.992919	71	252	76	276
HLA_B*40:02	Preterm PE	0.954884	0.604721	1.50781	0.842988	0.992919	24	94	26	98
HLA_B*15:03	Preterm PE	0.944012	0.504737	1.76559	0.856866	0.992919	14	53	14	54
HLA_DRB1*11:04	Preterm PE	1.06356	0.540256	2.09373	0.858482	0.992919	12	43	12	45
HLA_B*38:01	Preterm PE	1.07513	0.483955	2.38847	0.858811	0.992919	9	33	9	33
HLA_B*49:01	Preterm PE	0.940371	0.451325	1.95934	0.869611	0.992919	10	37	10	37
HLA_DRB1*04:05	Preterm PE	1.05929	0.513181	2.18655	0.876208	0.992919	10	36	10	37
HLA_DQB1*05:03	Preterm PE	1.05647	0.512417	2.17815	0.881712	0.992919	11	39	11	39
HLA_B*15:01	Preterm PE	1.04322	0.556199	1.95668	0.895103	0.997379	15	54	15	54
HLA_DPB1*13:01	Preterm PE	1.03263	0.577825	1.84541	0.913684	0.997379	17	59	17	59
HLA_DPA1*02:01	Preterm PE	0.987668	0.779857	1.25085	0.918	0.997379	114	401	128	455
HLA_DRB1*04:03	Preterm PE	0.956213	0.335393	2.72618	0.933243	0.997379	5	23	5	23
HLA_DQB1*04:02	Preterm PE	0.983917	0.668431	1.44831	0.93449	0.997379	38	124	40	129
HLA_A*02:02	Preterm PE	1.03219	0.479621	2.22139	0.935416	0.997379	9	30	9	31
HLA_C*15:02	Preterm PE	1.02059	0.592068	1.75925	0.941526	0.997379	18	66	19	67
HLA_A*32:01	Preterm PE	0.988283	0.492312	1.98391	0.973554	0.997738	12	49	12	49
HLA_B*45:01	Preterm PE	0.989284	0.449084	2.17929	0.978669	0.997738	9	31	9	33
HLA_DRB1*04:04	Preterm PE	0.990014	0.46875	2.09094	0.979009	0.997738	10	40	10	40
HLA_A*30:01	Preterm PE	0.992436	0.518983	1.89781	0.981686	0.997738	14	47	14	47
HLA_A*01:01	Preterm PE	0.997431	0.694461	1.43258	0.98889	0.997738	47	176	48	188
HLA_A*23:01	Preterm PE	0.997313	0.66135	1.50394	0.989757	0.997738	31	111	33	117
HLA_A*68:01	Preterm PE	0.999667	0.538804	1.85473	0.999158	0.999158	14	55	14	56
HLA_B*13:02	Preterm PE	NA	NA	NA	NA	NA	4	27	4	27
HLA_B*39:05	Preterm PE	NA	NA	NA	NA	NA	3	21	3	23
HLA_B*50:01	Preterm PE	NA	NA	NA	NA	NA	4	21	4	21
HLA_DPB1*18:01	Preterm PE	NA	NA	NA	NA	NA	3	15	3	16
HLA_DRB1*04:11	Preterm PE	NA	NA	NA	NA	NA	4	30	4	30
HLA_DQB1*06:09	PE	2.62055	1.43444	4.78742	0.00172778	0.224612	43	22	44	22
HLA_DRB1*13:02	PE	1.40887	1.03483	1.91812	0.0294466	0.921827	111	85	117	88
HLA_B*42:01	PE	1.78923	1.01125	3.16575	0.0456708	0.921827	44	21	44	21
HLA_DRB1*08:02	PE	0.611669	0.377471	0.991173	0.045934	0.921827	34	40	34	41
HLA_DPB1*01:01	PE	1.22709	0.989176	1.52222	0.0627404	0.921827	253	196	281	214
HLA_DRB1*11:01	PE	1.32487	0.975866	1.79868	0.0713274	0.921827	114	103	115	106
HLA_DRB1*09:01	PE	0.68271	0.436683	1.06735	0.0941067	0.921827	42	51	42	51
HLA_B*35:01	PE	1.31882	0.952061	1.82688	0.0960091	0.921827	97	83	98	86
HLA_A*34:02	PE	1.74003	0.903128	3.35245	0.0978287	0.921827	33	14	33	14
HLA_DQB1*06:01	PE	0.590048	0.310786	1.12025	0.106776	0.921827	16	34	16	37
HLA_C*08:02	PE	0.774644	0.559342	1.07282	0.124312	0.921827	81	97	82	97
HLA_DQB1*06:03	PE	1.29004	0.920507	1.80792	0.139147	0.921827	91	89	91	90
HLA_DPB1*04:01	PE	0.880938	0.744267	1.0427	0.140529	0.921827	353	443	402	519
HLA_A*24:02	PE	0.867973	0.717838	1.04951	0.143934	0.921827	261	278	291	301
HLA_A*29:02	PE	1.28718	0.908184	1.82434	0.155968	0.921827	87	71	88	71
HLA_C*05:01	PE	0.79556	0.57766	1.09566	0.161342	0.921827	69	116	73	120
HLA_C*16:01	PE	1.22203	0.917152	1.62826	0.17088	0.921827	126	98	134	99
HLA_A*68:01	PE	1.30442	0.890444	1.91086	0.172468	0.921827	68	55	70	56
HLA_DPB1*17:01	PE	0.786836	0.555535	1.11444	0.177052	0.921827	67	72	68	77
HLA_C*14:02	PE	1.46975	0.839385	2.5735	0.177854	0.921827	34	27	34	27
HLA_C*02:02	PE	1.2621	0.894508	1.78075	0.185076	0.921827	88	72	89	74
HLA_A*03:01	PE	0.844162	0.656333	1.08574	0.187057	0.921827	133	166	139	176
HLA_DRB1*13:03	PE	0.7088	0.420335	1.19523	0.196689	0.921827	30	32	30	32
HLA_B*50:01	PE	1.51895	0.80488	2.86654	0.197015	0.921827	27	21	27	21
HLA_C*01:02	PE	0.832964	0.630087	1.10116	0.199375	0.921827	111	117	119	123
HLA_B*13:02	PE	0.625648	0.301205	1.29956	0.208598	0.921827	13	27	13	27
HLA_C*17:01	PE	1.29456	0.865131	1.93715	0.209306	0.921827	67	50	68	51
HLA_DPB1*02:01	PE	1.14157	0.926763	1.40617	0.213171	0.921827	225	245	242	259
HLA_DQB1*04:02	PE	0.845219	0.648194	1.10213	0.214294	0.921827	131	124	134	129
HLA_DRB1*08:04	PE	1.35655	0.834527	2.20512	0.218609	0.921827	45	31	48	31
HLA_DPA1*02:02	PE	1.16258	0.902237	1.49804	0.244168	0.921827	169	147	182	156
HLA_A*11:01	PE	1.24068	0.861886	1.78594	0.245923	0.921827	72	76	73	77
HLA_A*25:01	PE	1.56111	0.732188	3.32849	0.248896	0.921827	18	16	18	17
HLA_B*14:02	PE	0.808513	0.553184	1.18169	0.2723	0.921827	58	71	59	71
HLA_B*51:01	PE	1.18807	0.872884	1.61708	0.273233	0.921827	106	91	109	94
HLA_B*35:03	PE	1.42885	0.749055	2.72557	0.278775	0.921827	23	19	23	21
HLA_DRB1*12:01	PE	0.73547	0.421491	1.28334	0.279381	0.921827	24	36	24	36
HLA_B*49:01	PE	1.28029	0.813385	2.0152	0.285716	0.921827	49	37	50	37
HLA_C*04:01	PE	1.10215	0.920791	1.31923	0.288985	0.921827	305	271	339	300
HLA_DRB1*04:11	PE	0.76402	0.456525	1.27863	0.30561	0.921827	33	30	33	30
HLA_DQB1*06:02	PE	0.889139	0.709947	1.11356	0.306174	0.921827	189	198	200	210
HLA_DQB1*06:04	PE	1.25724	0.809133	1.95351	0.308638	0.921827	50	48	52	48
HLA_DQB1*05:01	PE	0.901584	0.733996	1.10744	0.323442	0.921827	212	227	225	246
HLA_DRB1*16:02	PE	0.824189	0.55835	1.2166	0.330455	0.921827	54	52	56	54
HLA_DRB1*14:01	PE	1.2984	0.764855	2.20413	0.333466	0.921827	36	34	36	34
HLA_DPA1*01:03	PE	0.930993	0.803144	1.07919	0.342752	0.921827	798	853	1164	1288
HLA_A*02:01	PE	1.09516	0.905542	1.32448	0.348711	0.921827	275	286	295	317
HLA_C*07:02	PE	0.897364	0.713429	1.12872	0.354787	0.921827	170	182	176	196
HLA_C*07:01	PE	1.10764	0.889112	1.37987	0.3619	0.921827	190	203	205	217
HLA_DRB1*07:01	PE	1.10249	0.881676	1.3786	0.392193	0.921827	193	201	203	210
HLA_B*40:02	PE	0.882675	0.660521	1.17955	0.398854	0.921827	102	94	110	98
HLA_A*01:01	PE	0.891879	0.683335	1.16407	0.399765	0.921827	113	176	118	188
HLA_DRB1*15:01	PE	0.879718	0.645282	1.19933	0.41766	0.921827	86	117	86	125
HLA_DRB1*04:01	PE	0.809419	0.478368	1.36957	0.430718	0.921827	27	58	27	63
HLA_DQB1*03:02	PE	1.08052	0.889553	1.31247	0.43512	0.921827	294	252	322	276
HLA_DQA1*02:01	PE	1.08957	0.875381	1.35616	0.442399	0.921827	199	207	210	218
HLA_B*18:01	PE	0.868464	0.604778	1.24712	0.444944	0.921827	65	85	65	87
HLA_DPB1*18:01	PE	1.27438	0.676282	2.40141	0.453242	0.921827	28	15	28	16
HLA_B*44:02	PE	0.869129	0.60008	1.25881	0.45799	0.921827	50	89	53	93
HLA_A*30:01	PE	1.17171	0.769551	1.78403	0.460046	0.921827	60	47	61	47
HLA_DQB1*05:03	PE	1.21072	0.726917	2.01652	0.462561	0.921827	37	39	37	39
HLA_A*32:01	PE	0.831634	0.508425	1.36031	0.462741	0.921827	33	49	33	49
HLA_DPB1*03:01	PE	1.10759	0.835806	1.46775	0.476849	0.921827	118	124	122	129
HLA_DQA1*01:02	PE	1.06463	0.889254	1.27458	0.495291	0.921827	328	309	363	345
HLA_DPB1*04:02	PE	0.942398	0.793988	1.11855	0.497398	0.921827	375	336	413	376
HLA_DQA1*05:01	PE	0.947384	0.810086	1.10795	0.498625	0.921827	409	434	462	499
HLA_B*15:01	PE	0.849645	0.528035	1.36714	0.501967	0.921827	37	54	37	54
HLA_DRB1*15:03	PE	0.895381	0.641214	1.2503	0.516534	0.921827	87	71	92	74
HLA_A*23:01	PE	0.914259	0.696545	1.20002	0.518288	0.921827	115	111	124	117
HLA_DQA1*04:01	PE	0.920246	0.7103	1.19225	0.529294	0.921827	141	125	147	130
HLA_B*58:01	PE	0.868153	0.558078	1.35051	0.530558	0.921827	40	44	42	45
HLA_DQB1*05:02	PE	1.16248	0.721754	1.87231	0.535845	0.921827	42	39	42	41
HLA_DRB1*10:01	PE	0.863641	0.534997	1.39417	0.548511	0.921827	36	42	36	43
HLA_DQA1*01:03	PE	1.09817	0.806678	1.49498	0.551847	0.921827	102	114	102	119
HLA_B*08:01	PE	1.10904	0.78691	1.56304	0.55441	0.921827	71	96	75	98
HLA_B*40:01	PE	0.829738	0.445494	1.5454	0.556389	0.921827	19	44	19	45
HLA_DRB1*03:01	PE	0.923877	0.701761	1.2163	0.572526	0.921827	116	149	119	153
HLA_DQB1*03:01	PE	0.954255	0.807145	1.12818	0.583583	0.921827	349	363	383	412
HLA_A*68:02	PE	0.906171	0.636711	1.28967	0.584241	0.921827	76	65	76	68
HLA_C*03:05	PE	0.874833	0.536067	1.42768	0.592555	0.921827	40	33	40	33
HLA_A*02:05	PE	0.848903	0.459217	1.56927	0.601285	0.921827	22	28	22	29
HLA_A*33:01	PE	1.14762	0.671857	1.96028	0.614223	0.921827	34	29	34	29
HLA_DPA1*02:01	PE	1.04057	0.887376	1.22021	0.624536	0.921827	441	401	500	455
HLA_DRB1*04:03	PE	1.18294	0.592726	2.36087	0.633706	0.921827	20	23	20	23
HLA_DRB1*01:02	PE	0.917074	0.637975	1.31827	0.640101	0.921827	69	67	70	68
HLA_B*39:05	PE	0.873693	0.49504	1.54198	0.641316	0.921827	27	21	27	23
HLA_DRB1*04:04	PE	1.12839	0.678654	1.87616	0.641468	0.921827	36	40	36	40
HLA_DPB1*05:01	PE	1.15763	0.621871	2.15494	0.644307	0.921827	25	37	25	39
HLA_B*27:05	PE	0.871084	0.48425	1.56693	0.644992	0.921827	24	35	24	35
HLA_DRB1*04:05	PE	1.11597	0.688136	1.80981	0.656452	0.921827	40	36	40	37
HLA_DRB1*03:02	PE	1.10182	0.716199	1.69506	0.659084	0.921827	55	37	56	39
HLA_B*35:43	PE	0.921499	0.629437	1.34908	0.674213	0.921827	66	52	69	52
HLA_B*45:01	PE	1.1166	0.65861	1.89307	0.682195	0.921827	37	31	37	33
HLA_C*03:04	PE	0.949319	0.735518	1.22527	0.689526	0.921827	144	145	149	152
HLA_DRB1*13:01	PE	1.06558	0.776363	1.46254	0.694195	0.921827	98	102	98	103
HLA_DQB1*03:03	PE	1.07979	0.735033	1.58625	0.695638	0.921827	65	68	66	71
HLA_C*12:03	PE	0.933886	0.652805	1.33599	0.708101	0.921827	61	77	64	79
HLA_DRB1*11:04	PE	1.09622	0.67411	1.78265	0.71114	0.921827	37	43	37	45
HLA_B*15:03	PE	0.930975	0.624396	1.38808	0.725627	0.921827	58	53	59	54
HLA_A*33:03	PE	0.923874	0.593008	1.43934	0.726316	0.921827	46	47	46	49
HLA_C*06:02	PE	0.948068	0.701479	1.28134	0.728602	0.921827	100	128	101	132
HLA_B*52:01	PE	0.91643	0.555657	1.51144	0.732451	0.921827	37	44	37	44
HLA_A*74:01	PE	0.926343	0.592355	1.44864	0.73734	0.921827	45	35	46	38
HLA_B*38:01	PE	1.09374	0.645238	1.85399	0.739298	0.921827	31	33	32	33
HLA_B*15:10	PE	0.914033	0.532269	1.56961	0.744553	0.921827	32	30	32	30
HLA_DRB1*04:02	PE	1.1124	0.558096	2.21724	0.762128	0.923852	20	21	20	21
HLA_DRB1*11:02	PE	0.923218	0.537803	1.58484	0.771993	0.923852	33	28	33	28
HLA_C*03:03	PE	1.07684	0.652013	1.77847	0.772422	0.923852	34	44	34	44
HLA_DPB1*02:02	PE	1.09259	0.595972	2.00303	0.774614	0.923852	18	21	21	22
HLA_A*02:02	PE	1.06787	0.645341	1.76706	0.798288	0.932624	38	30	38	31
HLA_DPB1*10:01	PE	0.933619	0.542063	1.60801	0.804432	0.932624	28	36	28	36
HLA_DPB1*13:01	PE	1.0485	0.705722	1.55776	0.814632	0.932624	61	59	61	59
HLA_DQB1*02:01	PE	0.979228	0.820423	1.16877	0.816136	0.932624	310	335	338	370
HLA_B*57:01	PE	0.933719	0.507844	1.71673	0.825313	0.932624	22	35	22	35
HLA_DPB1*11:01	PE	1.0494	0.676633	1.62752	0.829496	0.932624	48	45	49	45
HLA_DQA1*03:01	PE	0.98205	0.828995	1.16336	0.83403	0.932624	376	370	427	415
HLA_DPB1*14:01	PE	0.971524	0.725149	1.30161	0.846499	0.932624	124	95	126	98
HLA_A*26:01	PE	1.0428	0.682167	1.59407	0.846535	0.932624	52	55	52	55
HLA_C*15:02	PE	0.968166	0.673717	1.3913	0.861174	0.940778	66	66	68	67
HLA_DRB1*04:07	PE	0.979152	0.7284	1.31623	0.888989	0.957279	125	93	129	96
HLA_DPA1*03:03	PE	1.02361	0.722571	1.45007	0.89551	0.957279	89	67	91	71
HLA_A*30:02	PE	0.975366	0.648183	1.4677	0.904771	0.957279	56	55	56	56
HLA_DQA1*01:01	PE	0.987923	0.807954	1.20798	0.905733	0.957279	228	243	243	263
HLA_B*35:12	PE	1.03197	0.573024	1.85849	0.916504	0.960851	25	23	26	23
HLA_B*53:01	PE	0.989104	0.706687	1.38438	0.949074	0.984447	87	72	90	74
HLA_B*44:03	PE	0.99325	0.749778	1.31578	0.962347	0.984447	119	119	123	120
HLA_DRB1*14:02	PE	1.00785	0.721748	1.40736	0.963389	0.984447	81	61	85	64
HLA_DRB1*01:01	PE	1.00692	0.703869	1.44045	0.969893	0.984447	70	83	71	85
HLA_A*31:01	PE	1.00623	0.66125	1.53118	0.976874	0.984447	55	49	55	49
HLA_B*07:02	PE	0.997855	0.751786	1.32447	0.988143	0.988143	117	124	118	129
HLA_DQB1*06:09	Late onset PE	2.612	1.39443	4.89273	0.0027149	0.352938	39	22	40	22
HLA_DRB1*13:02	Late onset PE	1.40325	1.01934	1.93176	0.0377592	0.928716	103	85	108	88
HLA_DRB1*08:02	Late onset PE	0.605929	0.369826	0.992763	0.0467195	0.928716	32	40	32	41
HLA_B*42:01	Late onset PE	1.7428	0.976728	3.10973	0.060068	0.928716	41	21	41	21
HLA_DRB1*09:01	Late onset PE	0.641707	0.402428	1.02326	0.062402	0.928716	37	51	37	51
HLA_B*35:01	Late onset PE	1.36387	0.972962	1.91184	0.0717135	0.928716	88	83	89	86
HLA_C*08:02	Late onset PE	0.734583	0.523707	1.03037	0.0739869	0.928716	73	97	74	97
HLA_A*03:01	Late onset PE	0.798095	0.613948	1.03748	0.0919678	0.928716	115	166	121	176
HLA_DRB1*11:01	Late onset PE	1.29813	0.944804	1.78359	0.107458	0.928716	101	103	102	106
HLA_DPB1*01:01	Late onset PE	1.1976	0.957791	1.49745	0.113715	0.928716	233	196	255	214
HLA_DPB1*04:01	Late onset PE	0.867221	0.726787	1.03479	0.113976	0.928716	310	443	352	519
HLA_B*15:01	Late onset PE	0.669284	0.393171	1.13931	0.139013	0.928716	27	54	27	54
HLA_DQB1*04:02	Late onset PE	0.813224	0.618129	1.0699	0.139605	0.928716	120	124	122	129
HLA_A*34:02	Late onset PE	1.6594	0.844038	3.26242	0.141998	0.928716	29	14	29	14
HLA_C*01:02	Late onset PE	0.810076	0.608159	1.07903	0.149873	0.928716	104	117	111	123
HLA_C*05:01	Late onset PE	0.793909	0.567293	1.11105	0.17834	0.928716	60	116	64	120
HLA_DRB1*13:03	Late onset PE	0.693144	0.405732	1.18415	0.179793	0.928716	28	32	28	32
HLA_DQB1*06:01	Late onset PE	0.62951	0.3171	1.24971	0.185884	0.928716	14	34	14	37
HLA_DRB1*08:04	Late onset PE	1.38521	0.842421	2.27772	0.199072	0.928716	42	31	45	31
HLA_B*49:01	Late onset PE	1.35951	0.850618	2.17285	0.199235	0.928716	46	37	47	37
HLA_A*02:01	Late onset PE	1.13824	0.933783	1.38746	0.19992	0.928716	252	286	270	317
HLA_DPB1*17:01	Late onset PE	0.792248	0.552405	1.13623	0.205578	0.928716	61	72	62	77
HLA_DQA1*01:02	Late onset PE	1.12464	0.93389	1.35436	0.215446	0.928716	309	309	343	345
HLA_A*25:01	Late onset PE	1.62303	0.750008	3.51225	0.218843	0.928716	17	16	17	17
HLA_C*17:01	Late onset PE	1.29539	0.856598	1.95895	0.220017	0.928716	62	50	63	51
HLA_B*14:02	Late onset PE	0.784685	0.529289	1.16332	0.227439	0.928716	53	71	54	71
HLA_A*29:02	Late onset PE	1.24325	0.866593	1.78362	0.237042	0.928716	78	71	79	71
HLA_A*68:01	Late onset PE	1.26191	0.85158	1.86996	0.246325	0.928716	61	55	63	56
HLA_A*01:01	Late onset PE	0.845341	0.636144	1.12333	0.246759	0.928716	96	176	99	188
HLA_B*13:02	Late onset PE	0.638573	0.298353	1.36675	0.247987	0.928716	12	27	12	27
HLA_DQB1*05:01	Late onset PE	0.88792	0.716927	1.0997	0.276059	0.928716	191	227	203	246
HLA_DPB1*02:01	Late onset PE	1.12755	0.907153	1.40149	0.279326	0.928716	204	245	218	259
HLA_A*11:01	Late onset PE	1.23582	0.839738	1.81873	0.282812	0.928716	61	76	62	77
HLA_DPB1*18:01	Late onset PE	1.41794	0.747515	2.68965	0.285025	0.928716	28	15	28	16
HLA_C*16:01	Late onset PE	1.17399	0.873873	1.57717	0.286905	0.928716	115	98	122	99
HLA_C*14:02	Late onset PE	1.36643	0.76835	2.43004	0.287836	0.928716	31	27	31	27
HLA_DRB1*12:01	Late onset PE	0.732974	0.411396	1.30592	0.291785	0.928716	22	36	22	36
HLA_C*04:01	Late onset PE	1.10265	0.916369	1.32681	0.300676	0.928716	279	271	312	300
HLA_A*24:02	Late onset PE	0.904129	0.743807	1.09901	0.311531	0.928716	250	278	278	301
HLA_C*07:01	Late onset PE	1.12413	0.894377	1.41289	0.315835	0.928716	169	203	184	217
HLA_A*32:01	Late onset PE	0.767492	0.457523	1.28746	0.316032	0.928716	28	49	28	49
HLA_DQA1*04:01	Late onset PE	0.874127	0.668796	1.1425	0.324721	0.928716	127	125	132	130
HLA_A*33:01	Late onset PE	1.31112	0.762668	2.25398	0.327131	0.928716	34	29	34	29
HLA_DRB1*04:03	Late onset PE	1.40186	0.692659	2.83719	0.347677	0.928716	20	23	20	23
HLA_DRB1*04:01	Late onset PE	0.756483	0.421331	1.35824	0.349993	0.928716	20	58	20	63
HLA_B*18:01	Late onset PE	0.833285	0.567744	1.22302	0.351537	0.928716	55	85	55	87
HLA_DQB1*06:04	Late onset PE	1.24049	0.786569	1.95637	0.353845	0.928716	46	48	48	48
HLA_DQB1*06:03	Late onset PE	1.18042	0.83099	1.67678	0.354343	0.928716	80	89	80	90
HLA_DRB1*16:02	Late onset PE	0.830023	0.559545	1.23125	0.354444	0.928716	52	52	54	54
HLA_DRB1*11:04	Late onset PE	1.26296	0.764162	2.08735	0.362439	0.928716	36	43	36	45
HLA_DQB1*05:02	Late onset PE	1.25567	0.76778	2.05359	0.364342	0.928716	40	39	40	41
HLA_DRB1*07:01	Late onset PE	1.10718	0.878026	1.39613	0.389492	0.973375	173	201	183	210
HLA_A*23:01	Late onset PE	0.888325	0.671927	1.17442	0.405785	0.973375	105	111	114	117
HLA_B*50:01	Late onset PE	1.32064	0.67861	2.57008	0.412962	0.973375	23	21	23	21
HLA_DRB1*04:11	Late onset PE	0.812105	0.484	1.36263	0.430581	0.973375	33	30	33	30
HLA_DQB1*03:02	Late onset PE	1.08258	0.887299	1.32083	0.434324	0.973375	276	252	304	276
HLA_B*45:01	Late onset PE	1.23748	0.724122	2.11477	0.435777	0.973375	37	31	37	33
HLA_B*40:02	Late onset PE	0.891958	0.663397	1.19927	0.449065	0.973375	96	94	104	98
HLA_DPA1*01:03	Late onset PE	0.945679	0.811458	1.1021	0.47451	0.973375	732	853	1059	1288
HLA_B*35:03	Late onset PE	1.28474	0.645694	2.55627	0.475342	0.973375	19	19	19	21
HLA_DRB1*01:02	Late onset PE	0.875955	0.600984	1.27673	0.490815	0.973375	62	67	63	68
HLA_B*40:01	Late onset PE	0.788508	0.399013	1.5582	0.494145	0.973375	15	44	15	45
HLA_DQA1*02:01	Late onset PE	1.0817	0.862054	1.35731	0.497666	0.973375	178	207	189	218
HLA_B*39:05	Late onset PE	0.820556	0.461595	1.45867	0.500436	0.973375	26	21	26	23
HLA_B*58:01	Late onset PE	0.857313	0.54011	1.36081	0.513699	0.973375	35	44	37	45
HLA_B*51:01	Late onset PE	1.11194	0.806637	1.53279	0.517054	0.973375	95	91	97	94
HLA_DPB1*11:01	Late onset PE	1.15764	0.738903	1.81369	0.522791	0.973375	47	45	48	45
HLA_C*07:02	Late onset PE	0.927677	0.732027	1.17562	0.534473	0.973375	161	182	166	196
HLA_DRB1*03:01	Late onset PE	0.912133	0.680826	1.22203	0.537684	0.973375	99	149	101	153
HLA_DQA1*01:01	Late onset PE	0.937465	0.75936	1.15734	0.548038	0.973375	201	243	213	263
HLA_C*02:02	Late onset PE	1.1127	0.777101	1.59322	0.559857	0.973375	73	72	74	74
HLA_A*30:01	Late onset PE	1.13823	0.736211	1.75978	0.560277	0.973375	55	47	56	47
HLA_DPA1*02:01	Late onset PE	1.04985	0.890811	1.23729	0.561599	0.973375	412	401	467	455
HLA_DRB1*04:04	Late onset PE	1.16083	0.680872	1.97913	0.583767	0.973375	32	40	32	40
HLA_DQB1*03:03	Late onset PE	1.11699	0.750332	1.66283	0.585734	0.973375	61	68	62	71
HLA_B*44:02	Late onset PE	0.898994	0.609842	1.32525	0.590732	0.973375	44	89	47	93
HLA_B*15:03	Late onset PE	0.904603	0.60056	1.36257	0.631429	0.973375	54	53	55	54
HLA_B*08:01	Late onset PE	1.09391	0.756406	1.582	0.633474	0.973375	60	96	63	98
HLA_DPA1*02:02	Late onset PE	1.06524	0.818442	1.38645	0.638354	0.973375	148	147	158	156
HLA_B*27:05	Late onset PE	0.863369	0.466732	1.59707	0.63968	0.973375	21	35	21	35
HLA_C*12:03	Late onset PE	0.914903	0.626382	1.33632	0.645434	0.973375	54	77	56	79
HLA_A*33:03	Late onset PE	0.899464	0.565182	1.43146	0.654914	0.973375	41	47	41	49
HLA_C*03:05	Late onset PE	0.895273	0.545697	1.46879	0.661399	0.973375	39	33	39	33
HLA_DQB1*02:01	Late onset PE	0.959951	0.798323	1.1543	0.663913	0.973375	272	335	297	370
HLA_DRB1*10:01	Late onset PE	0.90186	0.550547	1.47735	0.68165	0.973375	34	42	34	43
HLA_DPB1*03:01	Late onset PE	1.06136	0.79253	1.42139	0.689423	0.973375	106	124	110	129
HLA_DQB1*06:02	Late onset PE	0.954975	0.757637	1.20371	0.696475	0.973375	179	198	190	210
HLA_DQA1*05:01	Late onset PE	0.968312	0.823648	1.13839	0.696508	0.973375	374	434	424	499
HLA_DRB1*15:01	Late onset PE	0.938358	0.677619	1.29943	0.701676	0.973375	77	117	77	125
HLA_B*07:02	Late onset PE	1.05895	0.789356	1.42062	0.70239	0.973375	109	124	110	129
HLA_A*30:02	Late onset PE	0.922137	0.603542	1.40891	0.70779	0.973375	51	55	51	56
HLA_DRB1*14:02	Late onset PE	1.06204	0.757067	1.48987	0.727439	0.973375	79	61	83	64
HLA_A*74:01	Late onset PE	0.923044	0.584391	1.45795	0.731324	0.973375	41	35	42	38
HLA_A*02:02	Late onset PE	1.08762	0.653014	1.81147	0.746926	0.973375	37	30	37	31
HLA_B*44:03	Late onset PE	0.954177	0.713775	1.27555	0.751459	0.973375	107	119	111	120
HLA_B*35:43	Late onset PE	0.940554	0.640581	1.381	0.754477	0.973375	65	52	68	52
HLA_DPB1*13:01	Late onset PE	1.06579	0.708138	1.60409	0.760005	0.973375	57	59	57	59
HLA_DPA1*03:03	Late onset PE	1.05086	0.737162	1.49806	0.783895	0.973375	86	67	88	71
HLA_DPB1*10:01	Late onset PE	0.927123	0.527435	1.62969	0.7926	0.973375	26	36	26	36
HLA_A*31:01	Late onset PE	1.05827	0.689863	1.62343	0.795299	0.973375	53	49	53	49
HLA_B*38:01	Late onset PE	1.07397	0.622478	1.85295	0.797595	0.973375	28	33	29	33
HLA_DPB1*02:02	Late onset PE	1.085	0.573858	2.05143	0.801785	0.973375	16	21	19	22
HLA_DQB1*03:01	Late onset PE	0.978734	0.8235	1.16323	0.807266	0.973375	324	363	356	412
HLA_DRB1*11:02	Late onset PE	0.936644	0.541271	1.62082	0.815036	0.973375	32	28	32	28
HLA_A*68:02	Late onset PE	0.958026	0.666917	1.3762	0.816512	0.973375	72	65	72	68
HLA_DQB1*05:03	Late onset PE	0.938022	0.539844	1.62989	0.82044	0.973375	28	39	28	39
HLA_DPB1*05:01	Late onset PE	1.07848	0.561634	2.07097	0.820448	0.973375	21	37	21	39
HLA_DPB1*04:02	Late onset PE	0.980423	0.822964	1.16801	0.824825	0.973375	356	336	393	376
HLA_DRB1*15:03	Late onset PE	0.962947	0.687022	1.34969	0.826509	0.973375	87	71	92	74
HLA_A*02:05	Late onset PE	0.93377	0.502359	1.73566	0.828476	0.973375	22	28	22	29
HLA_B*52:01	Late onset PE	0.945182	0.562992	1.58682	0.831112	0.973375	34	44	34	44
HLA_C*03:03	Late onset PE	0.945309	0.543003	1.64568	0.842387	0.97777	25	44	25	44
HLA_B*15:10	Late onset PE	0.95251	0.547663	1.65663	0.863194	0.993055	30	30	30	30
HLA_DRB1*14:01	Late onset PE	0.954627	0.534984	1.70344	0.875115	0.993775	26	34	26	34
HLA_C*03:04	Late onset PE	0.980916	0.753875	1.27633	0.885932	0.993775	134	145	139	152
HLA_C*06:02	Late onset PE	0.980155	0.717106	1.3397	0.899948	0.993775	93	128	94	132
HLA_DQA1*03:01	Late onset PE	0.989691	0.830894	1.17884	0.907544	0.993775	352	370	400	415
HLA_DRB1*04:05	Late onset PE	1.02859	0.622206	1.70041	0.912465	0.993775	35	36	35	37
HLA_DRB1*01:01	Late onset PE	0.97993	0.673587	1.42559	0.915579	0.993775	60	83	61	85
HLA_DQA1*01:03	Late onset PE	1.01444	0.733875	1.40226	0.930842	0.993775	87	114	87	119
HLA_C*15:02	Late onset PE	1.01662	0.700246	1.47592	0.930953	0.993775	62	66	64	67
HLA_B*53:01	Late onset PE	1.01349	0.718417	1.42975	0.93918	0.993775	81	72	84	74
HLA_DRB1*03:02	Late onset PE	0.985358	0.632081	1.53608	0.948082	0.993775	48	37	49	39
HLA_B*35:12	Late onset PE	1.0144	0.558511	1.8424	0.962557	0.993775	23	23	24	23
HLA_DRB1*13:01	Late onset PE	0.993533	0.715326	1.37994	0.969125	0.993775	88	102	88	103
HLA_DRB1*04:02	Late onset PE	1.01328	0.497206	2.06503	0.971019	0.993775	18	21	18	21
HLA_DRB1*04:07	Late onset PE	1.00357	0.745192	1.35153	0.981284	0.993775	124	93	128	96
HLA_B*57:01	Late onset PE	0.992859	0.530842	1.85699	0.982102	0.993775	21	35	21	35
HLA_DPB1*14:01	Late onset PE	0.99882	0.743028	1.34267	0.993758	0.993775	121	95	123	98
HLA_A*26:01	Late onset PE	0.998242	0.641546	1.55326	0.993775	0.993775	47	55	47	55
HLA_B*08:01	HELLP	4.10041	0.996249	16.8767	0.0506075	0.434653	5	96	6	98
HLA_DPB1*04:02	HELLP	2.8097	0.751565	10.504	0.12466	0.434653	5	336	5	376
HLA_DRB1*03:01	HELLP	2.50903	0.729315	8.63173	0.14449	0.434653	5	149	6	153
HLA_DPA1*02:01	HELLP	2.35844	0.708319	7.85273	0.162093	0.434653	7	401	7	455
HLA_DPA1*01:03	HELLP	0.440307	0.137491	1.41005	0.167174	0.434653	14	853	21	1288
HLA_DPB1*04:01	HELLP	0.52174	0.180658	1.50679	0.229236	0.496678	10	443	10	519
HLA_A*01:01	HELLP	1.73473	0.473945	6.34947	0.405349	0.752791	6	176	6	188
HLA_DRB1*15:01	HELLP	1.57101	0.411129	6.0032	0.508967	0.827072	5	117	5	125
HLA_DQA1*03:01	HELLP	0.767274	0.207854	2.83232	0.690949	0.860074	5	370	5	415
HLA_DQA1*05:01	HELLP	0.844051	0.309037	2.3053	0.740847	0.860074	6	434	7	499
HLA_C*07:01	HELLP	1.2403	0.272573	5.6438	0.780573	0.860074	5	203	5	217
HLA_DQB1*02:01	HELLP	1.11326	0.387398	3.19915	0.842095	0.860074	6	335	7	370
HLA_A*02:01	HELLP	1.11294	0.338672	3.6573	0.860074	0.860074	5	286	5	317
HLA_A*02:02	HELLP	NA	NA	NA	NA	NA	0	30	0	31
HLA_A*02:05	HELLP	NA	NA	NA	NA	NA	0	28	0	29
HLA_A*03:01	HELLP	NA	NA	NA	NA	NA	3	166	3	176
HLA_A*11:01	HELLP	NA	NA	NA	NA	NA	2	76	2	77
HLA_A*23:01	HELLP	NA	NA	NA	NA	NA	2	111	2	117
HLA_A*24:02	HELLP	NA	NA	NA	NA	NA	4	278	4	301
HLA_A*25:01	HELLP	NA	NA	NA	NA	NA	0	16	0	17
HLA_A*26:01	HELLP	NA	NA	NA	NA	NA	2	55	2	55
HLA_A*29:02	HELLP	NA	NA	NA	NA	NA	0	71	0	71
HLA_A*30:01	HELLP	NA	NA	NA	NA	NA	0	47	0	47
HLA_A*30:02	HELLP	NA	NA	NA	NA	NA	0	55	0	56
HLA_A*31:01	HELLP	NA	NA	NA	NA	NA	0	49	0	49
HLA_A*32:01	HELLP	NA	NA	NA	NA	NA	1	49	1	49
HLA_A*33:01	HELLP	NA	NA	NA	NA	NA	0	29	0	29
HLA_A*33:03	HELLP	NA	NA	NA	NA	NA	1	47	1	49
HLA_A*34:02	HELLP	NA	NA	NA	NA	NA	1	14	1	14
HLA_A*68:01	HELLP	NA	NA	NA	NA	NA	2	55	2	56
HLA_A*68:02	HELLP	NA	NA	NA	NA	NA	0	65	0	68
HLA_A*74:01	HELLP	NA	NA	NA	NA	NA	0	35	0	38
HLA_B*07:02	HELLP	NA	NA	NA	NA	NA	2	124	2	129
HLA_B*13:02	HELLP	NA	NA	NA	NA	NA	0	27	0	27
HLA_B*14:02	HELLP	NA	NA	NA	NA	NA	1	71	1	71
HLA_B*15:01	HELLP	NA	NA	NA	NA	NA	2	54	2	54
HLA_B*15:03	HELLP	NA	NA	NA	NA	NA	0	53	0	54
HLA_B*15:10	HELLP	NA	NA	NA	NA	NA	0	30	0	30
HLA_B*18:01	HELLP	NA	NA	NA	NA	NA	0	85	0	87
HLA_B*27:05	HELLP	NA	NA	NA	NA	NA	1	35	1	35
HLA_B*35:01	HELLP	NA	NA	NA	NA	NA	2	83	2	86
HLA_B*35:03	HELLP	NA	NA	NA	NA	NA	1	19	1	21
HLA_B*35:12	HELLP	NA	NA	NA	NA	NA	0	23	0	23
HLA_B*35:43	HELLP	NA	NA	NA	NA	NA	0	52	0	52
HLA_B*38:01	HELLP	NA	NA	NA	NA	NA	0	33	0	33
HLA_B*39:05	HELLP	NA	NA	NA	NA	NA	0	21	0	23
HLA_B*40:01	HELLP	NA	NA	NA	NA	NA	1	44	1	45
HLA_B*40:02	HELLP	NA	NA	NA	NA	NA	1	94	1	98
HLA_B*42:01	HELLP	NA	NA	NA	NA	NA	0	21	0	21
HLA_B*44:02	HELLP	NA	NA	NA	NA	NA	3	89	3	93
HLA_B*44:03	HELLP	NA	NA	NA	NA	NA	2	119	2	120
HLA_B*45:01	HELLP	NA	NA	NA	NA	NA	0	31	0	33
HLA_B*49:01	HELLP	NA	NA	NA	NA	NA	0	37	0	37
HLA_B*50:01	HELLP	NA	NA	NA	NA	NA	0	21	0	21
HLA_B*51:01	HELLP	NA	NA	NA	NA	NA	1	91	1	94
HLA_B*52:01	HELLP	NA	NA	NA	NA	NA	2	44	2	44
HLA_B*53:01	HELLP	NA	NA	NA	NA	NA	0	72	0	74
HLA_B*57:01	HELLP	NA	NA	NA	NA	NA	1	35	1	35
HLA_B*58:01	HELLP	NA	NA	NA	NA	NA	0	44	0	45
HLA_C*01:02	HELLP	NA	NA	NA	NA	NA	1	117	1	123
HLA_C*02:02	HELLP	NA	NA	NA	NA	NA	0	72	0	74
HLA_C*03:03	HELLP	NA	NA	NA	NA	NA	2	44	2	44
HLA_C*03:04	HELLP	NA	NA	NA	NA	NA	2	145	2	152
HLA_C*03:05	HELLP	NA	NA	NA	NA	NA	1	33	1	33
HLA_C*04:01	HELLP	NA	NA	NA	NA	NA	2	271	2	300
HLA_C*05:01	HELLP	NA	NA	NA	NA	NA	2	116	2	120
HLA_C*06:02	HELLP	NA	NA	NA	NA	NA	2	128	2	132
HLA_C*07:02	HELLP	NA	NA	NA	NA	NA	3	182	4	196
HLA_C*08:02	HELLP	NA	NA	NA	NA	NA	1	97	1	97
HLA_C*12:03	HELLP	NA	NA	NA	NA	NA	0	77	0	79
HLA_C*14:02	HELLP	NA	NA	NA	NA	NA	1	27	1	27
HLA_C*15:02	HELLP	NA	NA	NA	NA	NA	1	66	1	67
HLA_C*16:01	HELLP	NA	NA	NA	NA	NA	2	98	2	99
HLA_C*17:01	HELLP	NA	NA	NA	NA	NA	0	50	0	51
HLA_DPA1*02:02	HELLP	NA	NA	NA	NA	NA	1	147	1	156
HLA_DPA1*03:03	HELLP	NA	NA	NA	NA	NA	1	67	1	71
HLA_DPB1*01:01	HELLP	NA	NA	NA	NA	NA	2	196	2	214
HLA_DPB1*02:01	HELLP	NA	NA	NA	NA	NA	4	245	4	259
HLA_DPB1*02:02	HELLP	NA	NA	NA	NA	NA	0	21	0	22
HLA_DPB1*03:01	HELLP	NA	NA	NA	NA	NA	3	124	3	129
HLA_DPB1*05:01	HELLP	NA	NA	NA	NA	NA	0	37	0	39
HLA_DPB1*10:01	HELLP	NA	NA	NA	NA	NA	1	36	1	36
HLA_DPB1*11:01	HELLP	NA	NA	NA	NA	NA	0	45	0	45
HLA_DPB1*13:01	HELLP	NA	NA	NA	NA	NA	0	59	0	59
HLA_DPB1*14:01	HELLP	NA	NA	NA	NA	NA	1	95	1	98
HLA_DPB1*17:01	HELLP	NA	NA	NA	NA	NA	1	72	1	77
HLA_DPB1*18:01	HELLP	NA	NA	NA	NA	NA	0	15	0	16
HLA_DQA1*01:01	HELLP	NA	NA	NA	NA	NA	3	243	5	263
HLA_DQA1*01:02	HELLP	NA	NA	NA	NA	NA	4	309	4	345
HLA_DQA1*01:03	HELLP	NA	NA	NA	NA	NA	4	114	4	119
HLA_DQA1*02:01	HELLP	NA	NA	NA	NA	NA	3	207	3	218
HLA_DQA1*04:01	HELLP	NA	NA	NA	NA	NA	2	125	2	130
HLA_DQB1*03:01	HELLP	NA	NA	NA	NA	NA	3	363	3	412
HLA_DQB1*03:02	HELLP	NA	NA	NA	NA	NA	4	252	4	276
HLA_DQB1*03:03	HELLP	NA	NA	NA	NA	NA	2	68	2	71
HLA_DQB1*04:02	HELLP	NA	NA	NA	NA	NA	1	124	1	129
HLA_DQB1*05:01	HELLP	NA	NA	NA	NA	NA	3	227	4	246
HLA_DQB1*05:02	HELLP	NA	NA	NA	NA	NA	1	39	1	41
HLA_DQB1*05:03	HELLP	NA	NA	NA	NA	NA	1	39	1	39
HLA_DQB1*06:01	HELLP	NA	NA	NA	NA	NA	2	34	2	37
HLA_DQB1*06:02	HELLP	NA	NA	NA	NA	NA	3	198	3	210
HLA_DQB1*06:03	HELLP	NA	NA	NA	NA	NA	2	89	2	90
HLA_DQB1*06:04	HELLP	NA	NA	NA	NA	NA	0	48	0	48
HLA_DQB1*06:09	HELLP	NA	NA	NA	NA	NA	0	22	0	22
HLA_DRB1*01:01	HELLP	NA	NA	NA	NA	NA	3	83	3	85
HLA_DRB1*01:02	HELLP	NA	NA	NA	NA	NA	1	67	1	68
HLA_DRB1*03:02	HELLP	NA	NA	NA	NA	NA	1	37	1	39
HLA_DRB1*04:01	HELLP	NA	NA	NA	NA	NA	0	58	0	63
HLA_DRB1*04:02	HELLP	NA	NA	NA	NA	NA	1	21	1	21
HLA_DRB1*04:03	HELLP	NA	NA	NA	NA	NA	1	23	1	23
HLA_DRB1*04:04	HELLP	NA	NA	NA	NA	NA	1	40	1	40
HLA_DRB1*04:05	HELLP	NA	NA	NA	NA	NA	1	36	1	37
HLA_DRB1*04:07	HELLP	NA	NA	NA	NA	NA	0	93	0	96
HLA_DRB1*04:11	HELLP	NA	NA	NA	NA	NA	0	30	0	30
HLA_DRB1*07:01	HELLP	NA	NA	NA	NA	NA	3	201	3	210
HLA_DRB1*08:02	HELLP	NA	NA	NA	NA	NA	0	40	0	41
HLA_DRB1*08:04	HELLP	NA	NA	NA	NA	NA	0	31	0	31
HLA_DRB1*09:01	HELLP	NA	NA	NA	NA	NA	0	51	0	51
HLA_DRB1*10:01	HELLP	NA	NA	NA	NA	NA	0	42	0	43
HLA_DRB1*11:01	HELLP	NA	NA	NA	NA	NA	1	103	1	106
HLA_DRB1*11:02	HELLP	NA	NA	NA	NA	NA	0	28	0	28
HLA_DRB1*11:04	HELLP	NA	NA	NA	NA	NA	0	43	0	45
HLA_DRB1*12:01	HELLP	NA	NA	NA	NA	NA	0	36	0	36
HLA_DRB1*13:01	HELLP	NA	NA	NA	NA	NA	2	102	2	103
HLA_DRB1*13:02	HELLP	NA	NA	NA	NA	NA	0	85	0	88
HLA_DRB1*13:03	HELLP	NA	NA	NA	NA	NA	0	32	0	32
HLA_DRB1*14:01	HELLP	NA	NA	NA	NA	NA	1	34	1	34
HLA_DRB1*14:02	HELLP	NA	NA	NA	NA	NA	0	61	0	64
HLA_DRB1*15:03	HELLP	NA	NA	NA	NA	NA	0	71	0	74
HLA_DRB1*16:02	HELLP	NA	NA	NA	NA	NA	0	52	0	54
HLA_DPA1*02:02	Early onset PE	2.54784	1.40321	4.62617	0.00211812	0.148269	19	147	22	156
HLA_B*15:01	Early onset PE	3.14971	1.38291	7.17376	0.00629591	0.220357	10	54	10	54
HLA_C*02:02	Early onset PE	2.39411	1.22199	4.69053	0.0109505	0.255513	14	72	14	74
HLA_DQB1*06:02	Early onset PE	0.441041	0.209499	0.928489	0.0311342	0.544848	10	198	10	210
HLA_DRB1*14:01	Early onset PE	2.74171	1.02472	7.33566	0.0445762	0.604645	7	34	7	34
HLA_DQA1*04:01	Early onset PE	1.92353	0.994823	3.71923	0.0518267	0.604645	12	125	13	130
HLA_B*51:01	Early onset PE	1.9859	0.965129	4.0863	0.0623796	0.623796	9	91	10	94
HLA_DPB1*01:01	Early onset PE	1.57605	0.930694	2.66891	0.090504	0.721435	18	196	24	214
HLA_DRB1*03:02	Early onset PE	2.20954	0.860172	5.67569	0.0995438	0.721435	6	37	6	39
HLA_A*24:02	Early onset PE	0.576681	0.292774	1.1359	0.111479	0.721435	9	278	11	301
HLA_A*68:01	Early onset PE	2.06374	0.81573	5.22114	0.126037	0.721435	6	55	6	56
HLA_DRB1*04:05	Early onset PE	2.1739	0.792656	5.96204	0.131407	0.721435	5	36	5	37
HLA_DQB1*05:03	Early onset PE	2.05225	0.755624	5.57387	0.158446	0.721435	6	39	6	39
HLA_DRB1*13:02	Early onset PE	1.71868	0.807864	3.65638	0.15971	0.721435	8	85	9	88
HLA_DQB1*04:02	Early onset PE	1.63991	0.818909	3.28401	0.162679	0.721435	10	124	11	129
HLA_DQA1*01:02	Early onset PE	0.690529	0.409466	1.16452	0.164899	0.721435	19	309	20	345
HLA_C*03:03	Early onset PE	1.87309	0.743107	4.72134	0.183346	0.754955	7	44	7	44
HLA_C*16:01	Early onset PE	1.60184	0.784936	3.26891	0.195452	0.76009	11	98	12	99
HLA_C*06:02	Early onset PE	0.585593	0.254939	1.3451	0.207219	0.761913	7	128	7	132
HLA_DQB1*02:01	Early onset PE	1.29306	0.847595	1.97265	0.232996	0.761913	37	335	40	370
HLA_DQB1*06:03	Early onset PE	1.62488	0.731497	3.60934	0.233203	0.761913	9	89	9	90
HLA_C*07:02	Early onset PE	0.656679	0.319992	1.34762	0.251543	0.761913	9	182	10	196
HLA_DQB1*03:01	Early onset PE	0.753873	0.465057	1.22205	0.251648	0.761913	22	363	24	412
HLA_A*29:02	Early onset PE	1.61105	0.696685	3.7255	0.264858	0.761913	9	71	9	71
HLA_A*03:01	Early onset PE	1.38512	0.774414	2.47742	0.272112	0.761913	18	166	18	176
HLA_DPB1*04:02	Early onset PE	0.74023	0.422808	1.29596	0.29248	0.787447	17	336	18	376
HLA_B*40:02	Early onset PE	1.53225	0.63042	3.72415	0.346305	0.858885	6	94	6	98
HLA_DQA1*01:03	Early onset PE	1.3836	0.68922	2.77756	0.36114	0.858885	12	114	12	119
HLA_DQA1*05:01	Early onset PE	0.824136	0.536894	1.26505	0.376347	0.858885	33	434	35	499
HLA_B*07:02	Early onset PE	0.695524	0.303639	1.59319	0.390544	0.858885	8	124	8	129
HLA_C*01:02	Early onset PE	1.37569	0.624545	3.03023	0.428569	0.858885	7	117	8	123
HLA_DRB1*11:01	Early onset PE	1.33042	0.650968	2.71907	0.433716	0.858885	11	103	11	106
HLA_DQB1*05:01	Early onset PE	0.807503	0.472141	1.38107	0.434884	0.858885	18	227	19	246
HLA_C*03:04	Early onset PE	0.742086	0.343306	1.60408	0.44818	0.858885	8	145	8	152
HLA_DQB1*03:02	Early onset PE	1.24672	0.695416	2.23509	0.459059	0.858885	17	252	17	276
HLA_B*18:01	Early onset PE	1.31843	0.613742	2.83224	0.478559	0.858885	10	85	10	87
HLA_DPA1*01:03	Early onset PE	0.867508	0.583686	1.28934	0.482052	0.858885	59	853	96	1288
HLA_DRB1*15:01	Early onset PE	0.766222	0.352796	1.66412	0.50099	0.858885	9	117	9	125
HLA_DQA1*02:01	Early onset PE	1.20022	0.702252	2.05129	0.504514	0.858885	21	207	21	218
HLA_DRB1*04:01	Early onset PE	1.34415	0.540053	3.3455	0.524949	0.858885	7	58	7	63
HLA_A*23:01	Early onset PE	1.23599	0.620705	2.4612	0.546562	0.858885	10	111	10	117
HLA_DRB1*13:01	Early onset PE	1.27126	0.565394	2.85838	0.561514	0.858885	8	102	8	103
HLA_A*02:01	Early onset PE	0.863173	0.523925	1.42209	0.56351	0.858885	19	286	21	317
HLA_A*33:03	Early onset PE	0.731654	0.24375	2.19617	0.577427	0.858885	5	47	5	49
HLA_DRB1*07:01	Early onset PE	1.16774	0.672774	2.02687	0.581493	0.858885	20	201	20	210
HLA_DRB1*03:01	Early onset PE	1.18033	0.646155	2.1561	0.589657	0.858885	16	149	17	153
HLA_DPA1*02:01	Early onset PE	0.890974	0.571727	1.38849	0.610055	0.858885	26	401	30	455
HLA_DRB1*09:01	Early onset PE	1.30347	0.461127	3.68454	0.617139	0.858885	5	51	5	51
HLA_DPB1*03:01	Early onset PE	1.19478	0.580742	2.45806	0.628739	0.858885	11	124	11	129
HLA_C*08:02	Early onset PE	0.809796	0.338252	1.9387	0.635738	0.858885	7	97	7	97
HLA_C*05:01	Early onset PE	0.821944	0.36021	1.87555	0.641319	0.858885	7	116	7	120
HLA_DQA1*03:01	Early onset PE	1.11499	0.697915	1.78131	0.648851	0.858885	24	370	27	415
HLA_B*44:03	Early onset PE	1.18411	0.570289	2.45859	0.650299	0.858885	12	119	12	120
HLA_DPB1*04:01	Early onset PE	1.09471	0.726779	1.64891	0.665025	0.86207	40	443	47	519
HLA_A*32:01	Early onset PE	1.24694	0.421741	3.68676	0.689881	0.875041	5	49	5	49
HLA_DRB1*01:02	Early onset PE	0.830162	0.32205	2.13994	0.700033	0.875041	6	67	6	68
HLA_A*01:01	Early onset PE	0.898625	0.492241	1.64051	0.727788	0.884564	16	176	17	188
HLA_B*58:01	Early onset PE	1.18925	0.421112	3.35852	0.743503	0.884564	5	44	5	45
HLA_B*08:01	Early onset PE	1.13163	0.536199	2.38826	0.745561	0.884564	10	96	11	98
HLA_C*07:01	Early onset PE	1.08207	0.617574	1.89594	0.782803	0.913271	20	203	20	217
HLA_DPB1*17:01	Early onset PE	0.894896	0.350885	2.28234	0.81617	0.936589	5	72	5	77
HLA_DPB1*02:01	Early onset PE	0.949088	0.555615	1.62121	0.848304	0.940346	19	245	22	259
HLA_C*12:03	Early onset PE	1.0805	0.480286	2.4308	0.851533	0.940346	7	77	8	79
HLA_B*35:01	Early onset PE	0.930649	0.407037	2.12783	0.864739	0.940346	7	83	7	86
HLA_B*53:01	Early onset PE	1.06738	0.414814	2.74652	0.892439	0.940346	6	72	6	74
HLA_DQA1*01:01	Early onset PE	0.969042	0.59167	1.5871	0.900575	0.940346	22	243	24	263
HLA_DRB1*01:01	Early onset PE	1.05343	0.452837	2.4506	0.903812	0.940346	9	83	9	85
HLA_A*11:01	Early onset PE	1.04789	0.450628	2.43677	0.913479	0.940346	8	76	8	77
HLA_C*04:01	Early onset PE	1.01442	0.628519	1.63726	0.953253	0.959705	23	271	24	300
HLA_A*30:02	Early onset PE	1.02712	0.363766	2.90013	0.959705	0.959705	5	55	5	56
HLA_A*02:02	Early onset PE	NA	NA	NA	NA	NA	1	30	1	31
HLA_A*02:05	Early onset PE	NA	NA	NA	NA	NA	0	28	0	29
HLA_A*25:01	Early onset PE	NA	NA	NA	NA	NA	1	16	1	17
HLA_A*26:01	Early onset PE	NA	NA	NA	NA	NA	4	55	4	55
HLA_A*30:01	Early onset PE	NA	NA	NA	NA	NA	4	47	4	47
HLA_A*31:01	Early onset PE	NA	NA	NA	NA	NA	2	49	2	49
HLA_A*33:01	Early onset PE	NA	NA	NA	NA	NA	0	29	0	29
HLA_A*34:02	Early onset PE	NA	NA	NA	NA	NA	4	14	4	14
HLA_A*68:02	Early onset PE	NA	NA	NA	NA	NA	4	65	4	68
HLA_A*74:01	Early onset PE	NA	NA	NA	NA	NA	4	35	4	38
HLA_B*13:02	Early onset PE	NA	NA	NA	NA	NA	1	27	1	27
HLA_B*14:02	Early onset PE	NA	NA	NA	NA	NA	4	71	4	71
HLA_B*15:03	Early onset PE	NA	NA	NA	NA	NA	4	53	4	54
HLA_B*15:10	Early onset PE	NA	NA	NA	NA	NA	2	30	2	30
HLA_B*27:05	Early onset PE	NA	NA	NA	NA	NA	3	35	3	35
HLA_B*35:03	Early onset PE	NA	NA	NA	NA	NA	4	19	4	21
HLA_B*35:12	Early onset PE	NA	NA	NA	NA	NA	2	23	2	23
HLA_B*35:43	Early onset PE	NA	NA	NA	NA	NA	1	52	1	52
HLA_B*38:01	Early onset PE	NA	NA	NA	NA	NA	3	33	3	33
HLA_B*39:05	Early onset PE	NA	NA	NA	NA	NA	1	21	1	23
HLA_B*40:01	Early onset PE	NA	NA	NA	NA	NA	2	44	2	45
HLA_B*42:01	Early onset PE	NA	NA	NA	NA	NA	2	21	2	21
HLA_B*44:02	Early onset PE	NA	NA	NA	NA	NA	4	89	4	93
HLA_B*45:01	Early onset PE	NA	NA	NA	NA	NA	0	31	0	33
HLA_B*49:01	Early onset PE	NA	NA	NA	NA	NA	3	37	3	37
HLA_B*50:01	Early onset PE	NA	NA	NA	NA	NA	3	21	3	21
HLA_B*52:01	Early onset PE	NA	NA	NA	NA	NA	3	44	3	44
HLA_B*57:01	Early onset PE	NA	NA	NA	NA	NA	1	35	1	35
HLA_C*03:05	Early onset PE	NA	NA	NA	NA	NA	1	33	1	33
HLA_C*14:02	Early onset PE	NA	NA	NA	NA	NA	3	27	3	27
HLA_C*15:02	Early onset PE	NA	NA	NA	NA	NA	3	66	3	67
HLA_C*17:01	Early onset PE	NA	NA	NA	NA	NA	4	50	4	51
HLA_DPA1*03:03	Early onset PE	NA	NA	NA	NA	NA	3	67	3	71
HLA_DPB1*02:02	Early onset PE	NA	NA	NA	NA	NA	2	21	2	22
HLA_DPB1*05:01	Early onset PE	NA	NA	NA	NA	NA	3	37	3	39
HLA_DPB1*10:01	Early onset PE	NA	NA	NA	NA	NA	1	36	1	36
HLA_DPB1*11:01	Early onset PE	NA	NA	NA	NA	NA	1	45	1	45
HLA_DPB1*13:01	Early onset PE	NA	NA	NA	NA	NA	4	59	4	59
HLA_DPB1*14:01	Early onset PE	NA	NA	NA	NA	NA	3	95	3	98
HLA_DPB1*18:01	Early onset PE	NA	NA	NA	NA	NA	0	15	0	16
HLA_DQB1*03:03	Early onset PE	NA	NA	NA	NA	NA	4	68	4	71
HLA_DQB1*05:02	Early onset PE	NA	NA	NA	NA	NA	2	39	2	41
HLA_DQB1*06:01	Early onset PE	NA	NA	NA	NA	NA	2	34	2	37
HLA_DQB1*06:04	Early onset PE	NA	NA	NA	NA	NA	4	48	4	48
HLA_DQB1*06:09	Early onset PE	NA	NA	NA	NA	NA	4	22	4	22
HLA_DRB1*04:02	Early onset PE	NA	NA	NA	NA	NA	2	21	2	21
HLA_DRB1*04:03	Early onset PE	NA	NA	NA	NA	NA	0	23	0	23
HLA_DRB1*04:04	Early onset PE	NA	NA	NA	NA	NA	3	40	3	40
HLA_DRB1*04:07	Early onset PE	NA	NA	NA	NA	NA	1	93	1	96
HLA_DRB1*04:11	Early onset PE	NA	NA	NA	NA	NA	0	30	0	30
HLA_DRB1*08:02	Early onset PE	NA	NA	NA	NA	NA	2	40	2	41
HLA_DRB1*08:04	Early onset PE	NA	NA	NA	NA	NA	3	31	3	31
HLA_DRB1*10:01	Early onset PE	NA	NA	NA	NA	NA	1	42	1	43
HLA_DRB1*11:02	Early onset PE	NA	NA	NA	NA	NA	1	28	1	28
HLA_DRB1*11:04	Early onset PE	NA	NA	NA	NA	NA	1	43	1	45
HLA_DRB1*12:01	Early onset PE	NA	NA	NA	NA	NA	2	36	2	36
HLA_DRB1*13:03	Early onset PE	NA	NA	NA	NA	NA	2	32	2	32
HLA_DRB1*14:02	Early onset PE	NA	NA	NA	NA	NA	2	61	2	64
HLA_DRB1*15:03	Early onset PE	NA	NA	NA	NA	NA	0	71	0	74
HLA_DRB1*16:02	Early onset PE	NA	NA	NA	NA	NA	2	52	2	54
Models were adjusted for maternal age, study, fetal sex, genetic ancestery (10PCs)
p_FDR values were calculated using the Benjamini–Hochberg procedure to account for multiple testing across HLA alleles within each PE outcome
Alleles with few than 5 cases or controls for a given outcome were excluded from regression analyses. For these alleles, effect estimates and p-values are reported as not available (NA) and were excluded from multiple-testing correction.
