## Supplementary material for "Maternal and fetal HLA heterozygosity in preeclampsia: Insights from a large multi-ancestry pregnancy cohort": Table S10

### Sheet: Table S10 subj chars pairs
Table S10. Subject characteristics and HLA mismatch counts in maternal-fetal pairs in the BCC-PREG study
	Preeclampsia	Control
Maternal-fetal pairs, N	944	904
Maternal age (years)	21.8 (6.5)	24.5 (8.5)
Prepregnancy BMI (kg/m2)	24.0 (5.1)	23.4 (5.2)
Genetic ancestry, N (%)
African (AFR)	206 (22.0%)	110 (12.4%)
Admixed American (AMR)	609 (65.0%)	503 (56.7%)
East Asian (EAS)	8 (0.9%)	23 (2.6%)
European (EUR)	91 (9.7%)	201 (22.7%)
Middle Eastern (MID)	0 (0.0%)	4 (0.5%)
Admixture (MIXED)	11 (1.2%)	26 (2.9%)
South Asian (SAS)	12 (1.3%)	20 (2.3%)
Self-reported ancestry, N (%)
African	229 (24.3%)	107 (11.8%)
Asian	17 (1.8%)	39 (4.3%)
European	103 (10.9%)	224 (24.8%)
Hispanic/Latino	90 (9.5%)	51 (5.6%)
Mixed	446 (47.2%)	417 (46.1%)
PE subtypes
Early onset PE, N (%)	69 (7%)
Late onset PE, N (%)	871 (92%)
Preterm PE, N (%)	262 (28%)
HELLP, N (%)	71 (8%)
Male fetus, N (%)	493 (52.2%)	470 (52.0%)
HLA mismatch count
HLA-A	0.93 (0.32)	0.93 (0.32)
HLA-B	0.98 (0.27)	0.98 (0.23)
HLA-C	0.92 (0.32)	0.93 (0.29)
HLA-DPA1	0.53 (0.50)	0.53 (0.51)
HLA-DPB1	0.82 (0.39)	0.85 (0.37)
HLA-DQA1	0.84 (0.38)	0.80 (0.41)
HLA-DQB1	0.86 (0.36)	0.86 (0.36)
HLA-DRB1	0.96 (0.29)	0.98 (0.27)
All eight loci	6.85 (1.28)	6.85 (1.43)
Values reported as mean (SD) for numerical variables or counts (percentage) for categorical variables
