## Supplementary material for "Maternal and fetal HLA heterozygosity in preeclampsia: Insights from a large multi-ancestry pregnancy cohort": Table S11

### Sheet: Table S11 pairs_het_PE
Table S11. Associations of maternal-fetal HLA mismatch with PE and preterm PE
Locus	Outcome	OR	Lower_CI	Upper_CI	p	p_FDR	N
HLA-A	PE	0.893916	0.657829	1.21473	0.473532	0.64669	1847
HLA-B	PE	1.02624	0.693601	1.5184	0.8969	0.8969	1831
HLA-C	PE	0.945422	0.685164	1.30454	0.73261	0.837269	1848
HLA-DPA1	PE	0.841942	0.688186	1.03005	0.0944798	0.251946	1848
HLA-DPB1	PE	0.795115	0.611017	1.03468	0.0879603	0.251946	1838
HLA-DQA1	PE	1.40253	1.09361	1.7987	0.00769881	0.0615905	1848
HLA-DQB1	PE	1.10089	0.840563	1.44184	0.485017	0.64669	1848
HLA-DRB1	PE	1.20889	0.842978	1.73362	0.302383	0.604766	1842
HLA-A	Preterm PE	1.11507	0.700278	1.77555	0.646308	0.738637	1165
HLA-B	Preterm PE	0.682931	0.3837	1.21552	0.194809	0.389617	1156
HLA-C	Preterm PE	0.54402	0.348785	0.848542	0.00727171	0.0290868	1166
HLA-DPA1	Preterm PE	0.781424	0.580411	1.05205	0.104044	0.27745	1166
HLA-DPB1	Preterm PE	0.960551	0.650701	1.41795	0.839485	0.839485	1160
HLA-DQA1	Preterm PE	1.7369	1.16124	2.59794	0.00719432	0.0290868	1166
HLA-DQB1	Preterm PE	1.10357	0.73795	1.65033	0.631248	0.738637	1166
HLA-DRB1	Preterm PE	1.3082	0.776598	2.20369	0.312626	0.500202	1163
Models were adjusted for maternal age, study, fetal sex, and genetic ancestery (10PCs)
p_FDR values were calculated using the Benjamini–Hochberg procedure to account for multiple testing across the HLA loci with each PE outcome
